# The Etiology of Hypothyroidism Is Revealed by Alternative Genetics Association Study Methodologies

**DOI:** 10.1101/2022.10.04.22280703

**Authors:** Amos Stern, Roei Zucker, Michal Linial

**Author notes:** Corresponding author: Michal Linial, Dept. of Biological Chemistry, Institute of Life Sciences, The Hebrew University of Jerusalem, Jerusalem, 91904, Israel.

## Abstract

Hypothyroidism is a common disorder of the endocrine system in which the thyroid gland does not produce enough thyroid hormones. About 12% of the population in the USA will develop substantial thyroid deficiency over their lifetime, mostly as a result of iodine deficiency. The hypothyroidism phenotype also includes individuals that suffer from thyroid development abnormalities (congenital hypothyroidism, CH). Using a large population study, we aimed to identify the functional genes associated with an increase or decreased risk for hypothyroidism (ICD-10, E03). To this end, we used the gene-based proteome-wide association study (PWAS) method to detect associations mediated by the effects of variants on the protein function of all coding genes. The UK-Biobank (UKB) reports on 13,687 cases out of 274,824 participants of European ancestry, with a prevalence of 7.5% and 2.0% for females and males, respectively. The results from PWAS for ICD-10 E03 are a ranked list of 77 statistically significant genes (FDR-q-value <0.05) and an extended list of 95 genes with a weaker threshold (FDR-q-value <0.1). Validation was performed using the FinnGen Freeze 7 (Fz7) database across several GWAS with 33.5k to 44.5k cases. We validated 9 highly significant genes across the two independent cohorts. About 12% of the PWAS reported genes are strictly associated with a recessive inheritance model that is mostly overlooked by GWAS. Furthermore, PWAS performed by sex stratification identified 9 genes in males and 63 genes in females. However, resampling and statistical permutation tests confirmed that the genes involved in hypothyroidism are common to both sexes. Many of these genes function in the recognition and response of immune cells, with a strong signature of autoimmunity. Additional genetic association protocols, including PWAS, TWAS (transcriptional WAS), Open Targets (OT, unified GWAS) and coding-GWAS, revealed the complex etiology of hypothyroidism. Each association method highlights a different facet of the disease, including the developmental program of CH, autoimmunity, gene dysregulation, and sex-related gene enrichment. We conclude that genome association methods are complementary while each one reveals different aspects of hypothyroidism. Applying a multiple-protocol approach to complex diseases is expected to improve interpretability and clinical utility.
