## Supplementary material for "The Etiology of Hypothyroidism Is Revealed by Alternative Genetics Association Study Methodologies": Suppl Tables S1-S8: MedRxiv-E03-Suppl Table S2-GWAS comparative.xlsx

### Sheet: MedRxiv-SupplTable S2-GWAS comp
Supplementary Table S2. GWAS studies top variants from 6 large scale GWAS (OT)
Hypothyroidism/myxoedema | non-cancer illness code, self-reported (UKB Neale v2 2018). 115 Var
Variant	rsID	Cytoband
1_1370113_A_G	rs2649599	1p36
1_2771146_A_T		1p36
1_19312389_T_C	rs2473808	1p36
1_19534612_A_G	rs10917477	1p36
1_23709205_A_G	rs509420	1p36
1_25025090_G_A	rs4320727	1p36
1_107819547_GAC_G	rs78765971	1p13
1_109823461_T_C	rs484959	1p13
1_113834946_A_G	rs2476601	1p13
1_156815190_T_C	rs926103	1q23
1_160460999_C_CAG	rs111465867	1q23
1_167436181_G_T	rs1723022	1q24
1_200791966_C_CA	rs565482917	1q32
1_236465834_C_A	rs12117927	1q43
2_1403856_C_T	rs11675342	2p25
2_8321247_C_T	rs71387227	2p25
2_12504610_C_T	rs1534430	2p24
2_55628454_CTATT_C	rs72143203	2p16
2_62317256_A_C	rs7583027	2p15
2_162254026_A_G	rs2111485	2q24
2_162280432_A_G	rs72871627	2q24
2_191105394_C_G	rs7582694	2q32
2_203880280_T_C	rs11571297	2q33
2_241504758_A_G	rs7596240	2q37
3_12265644_C_CT	rs191397909	3p25
3_39311520_T_C	rs11711810	3p22
3_106216106_G_T	rs13090803	3q13
3_119495392_C_T	rs4688009	3q13
3_122028949_C_T	rs79871905	3q13
3_187923342_T_C	rs114558062	3q27
3_188407079_TA_T	rs76897057	3q28
4_10716965_G_A	rs7437047	4p16
4_26109971_G_A	rs34046593	4p15
4_40297676_GAGAGAGAGAGAGAGAGACAA_G	rs747379838	4p14
4_102527974_A_G	rs113473633	4q24
4_122625127_A_G	rs6833591	4q27
4_148724495_C_CTT	rs546532456	4q31
4_186082920_C_T	rs3775291	4q35
5_72389909_T_C	rs6452444	5q13
5_77247384_A_T	rs7727976	5q13
5_103260136_G_T	rs28157	5q21
5_111230662_C_T	rs114378220	5q22
5_134083592_C_T	rs244672	5q31
6_447558_CATGGGGGCGGGGG_C	rs779689222	6p25
6_25588587_C_T	rs13212936	6p22
6_26471243_A_G	rs80098994	6p22
6_27868997_TA_T	rs1211602224	6p22
6_28508798_C_A	rs35331191	6p22
6_33489356_G_A	rs78306789	6p21
6_35578768_C_CA	rs11376572	6p21
6_90267049_G_A	rs72928038	6q15
6_90280331_G_A	rs654537	6q15
6_135158773_A_ATT	rs759246197	6q23
6_135816421_G_A	rs7759326	6q23
6_148200156_C_T	rs9497965	6q24
6_165632995_C_G	rs753760	6q27
6_166990385_C_A	rs933243	6q27
7_37342861_T_G	rs60600003	7p14
7_100698285_A_G	rs221781	7q22
8_8462453_G_C	rs2921053	8p23
8_11582510_G_A	rs4841567	8p23
8_60483273_T_C	rs6992869	8q12
8_127184843_A_G	rs2445610	8q24
8_128150251_A_C	rs10956412	8q24
8_128557125_G_A	rs1561924	8q24
8_132917082_C_A	rs13269733	8q24
8_133201981_G_T	rs7006080	8q24
8_140629163_C_T	rs11783023	8q24
9_4173913_AAC_A	rs898370999	9p24
9_5438435_C_A	rs911760	9p24
9_21589042_G_A	rs2123340	9p21
9_97786731_A_G	rs7850258	9q22
10_6056861_T_C	rs706779	10p15
10_6132450_C_T	rs118093004	10p15
10_6365868_G_T	rs10906344	10p15
10_62020112_C_T	rs71508903	10q21
10_62274260_G_T	rs7088891	10q21
10_88052573_CATCACTAGATATAATATAATGATATAATAT_C	rs1285870086	10q23
10_99523573_C_A	rs10748781	10q24
10_122380394_T_C	rs3850765	10q26
11_335885_G_T	rs61876259	11p15
11_35245397_G_A	rs736374	11p13
11_61832870_A_C	rs174574	11q12
11_95578258_T_C	rs4409785	11q21
12_9757536_C_A	rs10844706	12p13
12_9771862_CAGGCAGTG_C	rs767474411	12p13
12_56078494_CA_C	rs1398310988	12q13
12_103499163_G_T	rs12582330	12q23
12_111446804_T_C	rs3184504	12q24
13_24212439_T_C	rs9507287	13q12
13_24212777_T_G	rs17364832	13q12
13_28029870_T_C	rs76428106	13q12
13_42489695_A_T	rs66749983	13q14
14_68285926_C_T	rs8008961	14q24
14_98156341_G_A	rs10143433	14q32
14_105731746_T_C	rs4271507	14q32
15_38535939_G_T	rs8043085	15q14
16_50301163_C_A	rs78534766	16q12
16_67515644_T_C	rs13333582	16q22
16_79282918_A_G	rs8054578	16q23
17_7337072_C_T	rs61759532	17p13
17_30580392_G_A	rs147854423	17q11
17_42147006_AAGAAAGAAAGAC_A	rs376390649	17q21
17_47420878_C_T	rs543135444	17q21
18_69849610_A_C	rs893001	18q22
18_79416474_C_CTGTCCAGACCTCCG	rs111614980	18q23
19_4837545_C_A	rs10424978	19p13
19_7240765_G_T	rs4804433	19p13
19_10352442_G_C	rs34536443	19p13
19_18272984_C_T	rs1549142	19p13
19_49693735_A_G	rs12980063	19q13
20_17879343_T_TA	rs66472080	20p12
21_15426267_T_A	rs2823272	21q21
22_30125266_CCAG_C	rs1454294221	22q12
22_37195250_T_G	rs229540	22q12
Hypothyroidism (Kichaev G 2018). 88 Var
Variant	rsID	Cytoband
1_1370113_A_G	rs2649599	1p36
1_2771146_A_T		1p36
1_19312389_T_C	rs2473808	1p36
1_19534612_A_G	rs10917477	1p36
1_25025090_G_A	rs4320727	1p36
1_107819547_GAC_G	rs78765971	1p13
1_109823461_T_C	rs484959	1p13
1_113834946_A_G	rs2476601	1p13
1_167436181_G_T	rs1723022	1q24
1_200791966_C_CA	rs565482917	1q32
1_236465834_C_A	rs12117927	1q43
2_1403856_C_T	rs11675342	2p25
2_8321247_C_T	rs71387227	2p25
2_12504610_C_T	rs1534430	2p24
2_55628454_CTATT_C	rs72143203	2p16
2_62317256_A_C	rs7583027	2p15
2_162254026_A_G	rs2111485	2q24
2_191105394_C_G	rs7582694	2q32
2_203880280_T_C	rs11571297	2q33
2_241504758_A_G	rs7596240	2q37
3_12265644_C_CT	rs191397909	3p25
3_39311520_T_C	rs11711810	3p22
3_106216106_G_T	rs13090803	3q13
3_119495392_C_T	rs4688009	3q13
3_122028949_C_T	rs79871905	3q13
3_188407079_TA_T	rs76897057	3q28
4_10716965_G_A	rs7437047	4p16
4_26109971_G_A	rs34046593	4p15
4_40297676_GAGAGAGAGAGAGAGAGACAA_G	rs747379838	4p14
4_122625127_A_G	rs6833591	4q27
4_148724495_C_CTT	rs546532456	4q31
5_72389909_T_C	rs6452444	5q13
5_77247384_A_T	rs7727976	5q13
5_103260136_G_T	rs28157	5q21
5_111230662_C_T	rs114378220	5q22
5_134083592_C_T	rs244672	5q31
6_447558_CATGGGGGCGGGGG_C	rs779689222	6p25
6_35578768_C_CA	rs11376572	6p21
6_90280331_G_A	rs654537	6q15
6_135158773_A_ATT	rs759246197	6q23
6_135816421_G_A	rs7759326	6q23
6_148200156_C_T	rs9497965	6q24
6_165632995_C_G	rs753760	6q27
6_166990385_C_A	rs933243	6q27
7_37342861_T_G	rs60600003	7p14
7_100698285_A_G	rs221781	7q22
8_8462453_G_C	rs2921053	8p23
8_60483273_T_C	rs6992869	8q12
8_127184843_A_G	rs2445610	8q24
8_128150251_A_C	rs10956412	8q24
8_128557125_G_A	rs1561924	8q24
8_132917082_C_A	rs13269733	8q24
8_133201981_G_T	rs7006080	8q24
8_140629163_C_T	rs11783023	8q24
9_5438435_C_A	rs911760	9p24
9_21589042_G_A	rs2123340	9p21
9_97786731_A_G	rs7850258	9q22
10_6056861_T_C	rs706779	10p15
10_6365868_G_T	rs10906344	10p15
10_62020112_C_T	rs71508903	10q21
10_62274260_G_T	rs7088891	10q21
10_99523573_C_A	rs10748781	10q24
10_122380394_T_C	rs3850765	10q26
11_335885_G_T	rs61876259	11p15
11_35245397_G_A	rs736374	11p13
11_61832870_A_C	rs174574	11q12
11_95578258_T_C	rs4409785	11q21
12_56078494_CA_C	rs1398310988	12q13
12_103499163_G_T	rs12582330	12q23
12_111446804_T_C	rs3184504	12q24
13_24212439_T_C	rs9507287	13q12
13_42489695_A_T	rs66749983	13q14
14_68285926_C_T	rs8008961	14q24
14_98156341_G_A	rs10143433	14q32
15_38535939_G_T	rs8043085	15q14
16_79282918_A_G	rs8054578	16q23
17_7337072_C_T	rs61759532	17p13
17_42147006_AAGAAAGAAAGAC_A	rs376390649	17q21
18_69849610_A_C	rs893001	18q22
19_4837545_C_A	rs10424978	19p13
19_7240765_G_T	rs4804433	19p13
19_10352442_G_C	rs34536443	19p13
19_18272984_C_T	rs1549142	19p13
19_49693735_A_G	rs12980063	19q13
20_17879343_T_TA	rs66472080	20p12
21_15426267_T_A	rs2823272	21q21
22_30125266_CCAG_C	rs1454294221	22q12
22_37195250_T_G	rs229540	22q12
Hypothyroidism or myxedema (Donertas 2021). 87Var
Variant	rsID	Cytoband
1_1370113_A_G	rs2649599	1p36
1_2771146_A_T		1p36
1_19312389_T_C	rs2473808	1p36
1_19534612_A_G	rs10917477	1p36
1_25025090_G_A	rs4320727	1p36
1_107819547_GAC_G	rs78765971	1p13
1_109823461_T_C	rs484959	1p13
1_113834946_A_G	rs2476601	1p13
1_167436181_G_T	rs1723022	1q24
1_200791966_C_CA	rs565482917	1q32
1_236465834_C_A	rs12117927	1q43
2_1403856_C_T	rs11675342	2p25
2_8321247_C_T	rs71387227	2p25
2_12504610_C_T	rs1534430	2p24
2_55628454_CTATT_C	rs72143203	2p16
2_62317256_A_C	rs7583027	2p15
2_162254026_A_G	rs2111485	2q24
2_191105394_C_G	rs7582694	2q32
2_241504758_A_G	rs7596240	2q37
3_12265644_C_CT	rs191397909	3p25
3_39311520_T_C	rs11711810	3p22
3_106216106_G_T	rs13090803	3q13
3_119495392_C_T	rs4688009	3q13
3_122028949_C_T	rs79871905	3q13
3_188407079_TA_T	rs76897057	3q28
4_10716965_G_A	rs7437047	4p16
4_26109971_G_A	rs34046593	4p15
4_40297676_GAGAGAGAGAGAGAGAGACAA_G	rs747379838	4p14
4_122625127_A_G	rs6833591	4q27
4_148724495_C_CTT	rs546532456	4q31
5_72389909_T_C	rs6452444	5q13
5_77247384_A_T	rs7727976	5q13
5_103260136_G_T	rs28157	5q21
5_111230662_C_T	rs114378220	5q22
5_134083592_C_T	rs244672	5q31
6_447558_CATGGGGGCGGGGG_C	rs779689222	6p25
6_35578768_C_CA	rs11376572	6p21
6_90280331_G_A	rs654537	6q15
6_135158773_A_ATT	rs759246197	6q23
6_135816421_G_A	rs7759326	6q23
6_148200156_C_T	rs9497965	6q24
6_165632995_C_G	rs753760	6q27
6_166990385_C_A	rs933243	6q27
7_37342861_T_G	rs60600003	7p14
7_100698285_A_G	rs221781	7q22
8_8462453_G_C	rs2921053	8p23
8_60483273_T_C	rs6992869	8q12
8_127184843_A_G	rs2445610	8q24
8_128150251_A_C	rs10956412	8q24
8_128557125_G_A	rs1561924	8q24
8_132917082_C_A	rs13269733	8q24
8_133201981_G_T	rs7006080	8q24
8_140629163_C_T	rs11783023	8q24
9_5438435_C_A	rs911760	9p24
9_21589042_G_A	rs2123340	9p21
9_97786731_A_G	rs7850258	9q22
10_6056861_T_C	rs706779	10p15
10_6365868_G_T	rs10906344	10p15
10_62020112_C_T	rs71508903	10q21
10_62274260_G_T	rs7088891	10q21
10_99523573_C_A	rs10748781	10q24
10_122380394_T_C	rs3850765	10q26
11_335885_G_T	rs61876259	11p15
11_35245397_G_A	rs736374	11p13
11_61832870_A_C	rs174574	11q12
11_95578258_T_C	rs4409785	11q21
12_56078494_CA_C	rs1398310988	12q13
12_103499163_G_T	rs12582330	12q23
12_111446804_T_C	rs3184504	12q24
13_24212439_T_C	rs9507287	13q12
13_42489695_A_T	rs66749983	13q14
14_68285926_C_T	rs8008961	14q24
14_98156341_G_A	rs10143433	14q32
15_38535939_G_T	rs8043085	15q14
16_79282918_A_G	rs8054578	16q23
17_7337072_C_T	rs61759532	17p13
17_42147006_AAGAAAGAAAGAC_A	rs376390649	17q21
18_69849610_A_C	rs893001	18q22
19_4837545_C_A	rs10424978	19p13
19_7240765_G_T	rs4804433	19p13
19_10352442_G_C	rs34536443	19p13
19_18272984_C_T	rs1549142	19p13
19_49693735_A_G	rs12980063	19q13
20_17879343_T_TA	rs66472080	20p12
21_15426267_T_A	rs2823272	21q21
22_30125266_CCAG_C	rs1454294221	22q12
22_37195250_T_G	rs229540	22q12
Hypothyroidism (Sakaue S 2021) 55 Var
Variant	rsID	Cytoband
1_2771146_A_T		1p36
1_19534612_A_G	rs10917477	1p36
1_107819547_GAC_G	rs78765971	1p13
1_109823461_T_C	rs484959	1p13
1_113834946_A_G	rs2476601	1p13
1_156815190_T_C	rs926103	1q23
1_167436181_G_T	rs1723022	1q24
1_236465834_C_A	rs12117927	1q43
2_1403856_C_T	rs11675342	2p25
2_12504610_C_T	rs1534430	2p24
2_55628454_CTATT_C	rs72143203	2p16
2_162254026_A_G	rs2111485	2q24
2_191105394_C_G	rs7582694	2q32
2_203880280_T_C	rs11571297	2q33
3_12265644_C_CT	rs191397909	3p25
3_106216106_G_T	rs13090803	3q13
3_188407079_TA_T	rs76897057	3q28
4_10716965_G_A	rs7437047	4p16
4_26109971_G_A	rs34046593	4p15
4_148724495_C_CTT	rs546532456	4q31
4_186082920_C_T	rs3775291	4q35
5_77247384_A_T	rs7727976	5q13
5_103260136_G_T	rs28157	5q21
5_134083592_C_T	rs244672	5q31
6_90267049_G_A	rs72928038	6q15
6_135816421_G_A	rs7759326	6q23
6_148200156_C_T	rs9497965	6q24
6_165632995_C_G	rs753760	6q27
8_8462453_G_C	rs2921053	8p23
8_127184843_A_G	rs2445610	8q24
8_132917082_C_A	rs13269733	8q24
9_5438435_C_A	rs911760	9p24
9_21589042_G_A	rs2123340	9p21
9_97786731_A_G	rs7850258	9q22
10_62020112_C_T	rs71508903	10q21
10_99523573_C_A	rs10748781	10q24
11_335885_G_T	rs61876259	11p15
11_35245397_G_A	rs736374	11p13
11_95578258_T_C	rs4409785	11q21
12_9771862_CAGGCAGTG_C	rs767474411	12p13
12_111446804_T_C	rs3184504	12q24
13_24212439_T_C	rs9507287	13q12
13_42489695_A_T	rs66749983	13q14
15_38535939_G_T	rs8043085	15q14
17_7337072_C_T	rs61759532	17p13
17_42147006_AAGAAAGAAAGAC_A	rs376390649	17q21
17_47420878_C_T	rs543135444	17q21
18_69849610_A_C	rs893001	18q22
19_4837545_C_A	rs10424978	19p13
19_7240765_G_T	rs4804433	19p13
19_10352442_G_C	rs34536443	19p13
19_18272984_C_T	rs1549142	19p13
19_49693735_A_G	rs12980063	19q13
22_30125266_CCAG_C	rs1454294221	22q12
22_37195250_T_G	rs229540	22q12
Hypothyroidism nos (UKB SAIGE 2018) 48 Var
Variant	rsID	Cytoband
1_107819547_GAC_G	rs78765971	1p13
1_109823461_T_C	rs484959	1p13
1_113834946_A_G	rs2476601	1p13
1_156815190_T_C	rs926103	1q23
1_167436181_G_T	rs1723022	1q24
2_1403856_C_T	rs11675342	2p25
2_12504610_C_T	rs1534430	2p24
2_162254026_A_G	rs2111485	2q24
2_191105394_C_G	rs7582694	2q32
2_203880280_T_C	rs11571297	2q33
3_106216106_G_T	rs13090803	3q13
3_188407079_TA_T	rs76897057	3q28
4_10716965_G_A	rs7437047	4p16
4_26109971_G_A	rs34046593	4p15
4_148724495_C_CTT	rs546532456	4q31
5_77247384_A_T	rs7727976	5q13
5_103260136_G_T	rs28157	5q21
6_25588587_C_T	rs13212936	6p22
6_27868997_TA_T	rs1211602224	6p22
6_90267049_G_A	rs72928038	6q15
6_148200156_C_T	rs9497965	6q24
6_166990385_C_A	rs933243	6q27
8_8462453_G_C	rs2921053	8p23
8_127184843_A_G	rs2445610	8q24
8_128557125_G_A	rs1561924	8q24
8_132917082_C_A	rs13269733	8q24
9_5438435_C_A	rs911760	9p24
9_21589042_G_A	rs2123340	9p21
9_97786731_A_G	rs7850258	9q22
10_6056861_T_C	rs706779	10p15
10_62020112_C_T	rs71508903	10q21
11_335885_G_T	rs61876259	11p15
11_35245397_G_A	rs736374	11p13
11_95578258_T_C	rs4409785	11q21
12_9757536_C_A	rs10844706	12p13
12_9771862_CAGGCAGTG_C	rs767474411	12p13
12_56078494_CA_C	rs1398310988	12q13
12_103499163_G_T	rs12582330	12q23
12_111446804_T_C	rs3184504	12q24
13_24212439_T_C	rs9507287	13q12
13_28029870_T_C	rs76428106	13q12
13_42489695_A_T	rs66749983	13q14
15_38535939_G_T	rs8043085	15q14
17_7337072_C_T	rs61759532	17p13
19_4837545_C_A	rs10424978	19p13
19_49693735_A_G	rs12980063	19q13
22_30125266_CCAG_C	rs1454294221	22q12
22_37195250_T_G	rs229540	22q12
"Hypothyroidism, other/unspecified" (FINNGEN_R5 2021) 33 Var
Variant	rsID	Cytoband
1_19312389_T_C	rs2473808	1p36
1_107819547_GAC_G	rs78765971	1p13
1_109823461_T_C	rs484959	1p13
1_113834946_A_G	rs2476601	1p13
2_1403856_C_T	rs11675342	2p25
2_12504610_C_T	rs1534430	2p24
2_162254026_A_G	rs2111485	2q24
2_191105394_C_G	rs7582694	2q32
2_203880280_T_C	rs11571297	2q33
3_188407079_TA_T	rs76897057	3q28
4_26109971_G_A	rs34046593	4p15
4_148724495_C_CTT	rs546532456	4q31
4_186082920_C_T	rs3775291	4q35
5_134083592_C_T	rs244672	5q31
6_90280331_G_A	rs654537	6q15
6_148200156_C_T	rs9497965	6q24
6_165632995_C_G	rs753760	6q27
8_127184843_A_G	rs2445610	8q24
9_21589042_G_A	rs2123340	9p21
9_97786731_A_G	rs7850258	9q22
10_6056861_T_C	rs706779	10p15
10_62020112_C_T	rs71508903	10q21
10_62274260_G_T	rs7088891	10q21
10_99523573_C_A	rs10748781	10q24
11_95578258_T_C	rs4409785	11q21
12_9771862_CAGGCAGTG_C	rs767474411	12p13
12_56078494_CA_C	rs1398310988	12q13
12_111446804_T_C	rs3184504	12q24
13_24212777_T_G	rs17364832	13q12
17_7337072_C_T	rs61759532	17p13
19_4837545_C_A	rs10424978	19p13
19_10352442_G_C	rs34536443	19p13
22_37195250_T_G	rs229540	22q12
