## Supplementary material for "The Etiology of Hypothyroidism Is Revealed by Alternative Genetics Association Study Methodologies": Suppl Tables S1-S8: MedRxiv-E03-Suppl Table S3- PWAS complete resultes (sex, heratability), staticsitcs.xlsx

### Sheet: Sheet1
Supplemental Table S3. PWAS results for Females, Males and Both and inheritance models - along with statistical analyses
combined_fdr_qval	combined_pval	disease	dominant_avg_score_cases	dominant_avg_score_controls	dominant_cohen_d	dominant_pval	dominant_std_score	dominant_std_score_cases	dominant_std_score_controls	fdr_qval	gene_name	gene_symbol	rank	recessive_avg_score	recessive_avg_score_cases	recessive_avg_score_controls	recessive_cohen_d	recessive_pval	recessive_std_score	recessive_std_score_cases	recessive_std_score_controls	uniprot_id	Sex
7.68824e-32	4.31584e-36	E03_F	0.300748	0.259521	0.0995729	6.52856e-26	0.403944	0.425751	0.40198	7.68824e-32	SH2B adaptor protein 3	SH2B3	1	0.747699	0.786511	0.744573	0.103338	5.30072e-25	0.416185	0.393507	0.417803	Q9UQQ2	Female
1.9513e-28	2.19075e-32	E03_F	0.36285	0.397559	-0.103156	2.14626e-24	0.346954	0.32385	0.34862	1.9513e-28	chromosome 6 open reading frame 15	C6orf15	2	1.00294	0.994293	1.00364	-0.0638945	1.96425e-11	0.143036	0.149968	0.14244	Q6UXA7	Female
1.94783e-20	3.28028e-24	E03_F	0.701982	0.734695	-0.0863483	8.86811e-20	0.374694	0.383784	0.373847	1.94783e-20	DNA cross-link repair 1B	DCLRE1B	3	0.978883	0.971314	0.979493	-0.0629487	1.15238e-12	0.120854	0.13985	0.119172	Q9H816	Female
2.11043e-20	4.73882e-24	E03_F	0.643645	0.664489	-0.0799386	3.16596e-16	0.263347	0.257746	0.263732	2.11043e-20	cytotoxic T-lymphocyte associated protein 4	CTLA4	4	0.938386	0.926462	0.939346	-0.0839573	3.51304e-18	0.148324	0.159318	0.147361	P16410	Female
9.73117e-17	2.73133e-20	E03_F	0.542576	0.542842	-0.00153802	0.91413	0.178017	0.167289	0.178854	9.73117e-17	chromosome 6 open reading frame 47	C6orf47	5	0.894391	0.881173	0.895456	-0.0938623	5.11584e-21	0.150997	0.153599	0.150735	O95873	Female
4.56178e-15	1.53647e-18	E03_F	0.836444	0.845365	-0.0811958	6.08669e-18	0.109663	0.110143	0.109597	4.56178e-15	transcription factor 19	TCF19	6	0.98663	0.986066	0.986676	-0.0196632	0.0841829	0.030166	0.0319939	0.0300136	Q9Y242	Female
8.51776e-14	3.34705e-17	E03_F	0.845213	0.870206	-0.078994	4.60478e-17	0.306314	0.327922	0.304432	8.51776e-14	advanced glycosylation end-product specific receptor	AGER	7	0.996402	0.994523	0.996553	-0.0335548	0.000253448	0.0545059	0.0668769	0.0533824	Q15109	Female
3.07612e-13	1.38144e-16	E03_F	0.737668	0.758167	-0.0754221	8.49106e-16	0.26891	0.27519	0.26834	3.07612e-13	leukocyte specific transcript 1	LST1	8	0.980294	0.976261	0.980619	-0.0581086	3.71909e-10	0.0710628	0.079367	0.0703417	O00453	Female
2.80844e-12	1.41888e-15	E03_F	0.589595	0.600515	-0.0767861	5.78307e-14	0.144217	0.139859	0.144532	2.80844e-12	heat shock protein family A (Hsp70) member 1 like	HSPA1L	9	0.946643	0.945016	0.946774	-0.0173541	0.0997322	0.100418	0.102369	0.100258	P34931	Female
2.1244e-11	1.19255e-14	E03_F	0.716431	0.738394	-0.0779683	4.69213e-15	0.279343	0.284476	0.278862	2.1244e-11	psoriasis susceptibility 1 candidate 1	PSORS1C1	10	0.985525	0.983035	0.985726	-0.0319923	0.000724674	0.0808803	0.0877993	0.0802941	Q9UIG5	Female
9.97322e-11	6.15838e-14	E03_F	0.162762	0.172116	-0.0712011	2.04943e-12	0.133054	0.129391	0.13332	9.97322e-11	psoriasis susceptibility 1 candidate 2	PSORS1C2	11	0.407897	0.389389	0.409387	-0.0640343	3.9317e-10	0.31513	0.308998	0.315573	Q9UIG4	Female
2.81068e-07	1.89335e-10	E03_F	0.68936	0.667008	0.0480544	9.26596e-07	0.468801	0.460863	0.469396	2.81068e-07	major histocompatibility complex, class II, DP alpha 1	HLA-DPA1	12	0.970824	0.979667	0.970112	0.0596068	2.03069e-08	0.171669	0.14584	0.173563	P20036	Female
3.60808e-07	2.63305e-10	E03_F	0.825916	0.840859	-0.0599531	1.39468e-10	0.246449	0.252502	0.245922	3.60808e-07	protein phosphatase 1 regulatory subunit 18	PPP1R18	13	0.990516	0.990556	0.990513	0.000675309	0.899928	0.0634438	0.0633126	0.0634546	Q6NYC8	Female
1.19577e-06	9.39753e-10	E03_F	0.232714	0.213922	0.0477208	1.59026e-06	0.388091	0.400453	0.387046	1.19577e-06	C-type lectin like 1	CLECL1	14	0.710653	0.73331	0.708828	0.0576117	7.74548e-09	0.429977	0.419022	0.430797	Q8IZS7	Female
1.44332e-06	1.21532e-09	E03_F	0.618605	0.627291	-0.061027	4.07264e-09	0.145304	0.138782	0.145797	1.44332e-06	complement C4A (Rodgers blood group)	C4A	15	0.903963	0.898705	0.904386	-0.0481315	2.61259e-06	0.117618	0.118514	0.117535	P0C0L4	Female
2.17213e-06	1.95094e-09	E03_F	0.128286	0.142527	-0.0684308	2.38445e-10	0.2203	0.192836	0.222331	2.17213e-06	testis expressed basic protein 1	TSBP1	16	0.673246	0.664959	0.673914	-0.0258889	0.0182539	0.350458	0.340469	0.351243	Q5SRN2	Female
2.18081e-06	2.08116e-09	E03_F	0.390032	0.382476	0.0320502	0.00041176	0.239461	0.231366	0.240093	2.18081e-06	mucin 21, cell surface associated	MUC21	17	0.934689	0.92407	0.935544	-0.0602392	3.98822e-10	0.189531	0.191637	0.189335	Q5SSG8	Female
2.37684e-06	2.40166e-09	E03_F	0.405918	0.417549	-0.0443337	5.34276e-06	0.26333	0.261216	0.263482	2.37684e-06	palmitoyl-protein thioesterase 2	PPT2	18	0.855496	0.848202	0.856083	-0.0386271	0.000199703	0.200509	0.208071	0.199877	Q9UMR5	Female
3.50192e-06	3.73506e-09	E03_F	0.677941	0.697299	-0.0618725	5.47292e-10	0.312394	0.313488	0.312262	3.50192e-06	major histocompatibility complex, class II, DQ alpha 2	HLA-DQA2	19	0.994316	0.994229	0.994323	-0.00148907	0.980159	0.0619764	0.0656056	0.061675	P01906	Female
4.35415e-06	4.97402e-09	E03_F	0.925809	0.924358	0.038722	5.88605e-05	0.0372103	0.037794	0.0371609	4.35415e-06	SH2 domain containing 2A	SH2D2A	20	0.981382	0.982432	0.981297	0.0520186	1.04168e-07	0.0219168	0.0217033	0.0219318	Q9NP31	Female
4.35415e-06	5.15378e-09	E03_F	0.806365	0.812741	-0.0553311	6.40997e-08	0.115662	0.114745	0.115723	4.35415e-06	tRNA methyltransferase O	TRMO	21	0.980569	0.979239	0.980676	-0.0303097	0.00129981	0.0467854	0.0481147	0.0466752	Q9BU70	Female
4.35415e-06	5.3773e-09	E03_F	0.0125526	0.0209527	-0.0668522	5.24102e-09	0.13816	0.109163	0.140216	4.35415e-06	major histocompatibility complex, class II, DR beta 5	HLA-DRB5	22	0.653107	0.6422	0.653985	-0.0274563	0.0074474	0.433443	0.424266	0.434163	Q30154	Female
1.16439e-05	1.50337e-08	E03_F	0.0115664	0.0194037	-0.0651485	1.16679e-08	0.132389	0.104339	0.134377	1.16439e-05	major histocompatibility complex, class II, DR beta 1	HLA-DRB1	23	0.152025	0.139622	0.153024	-0.0372069	0.000264882	0.365332	0.354117	0.366203	P01911	Female
1.53603e-05	2.06942e-08	E03_F	0.679138	0.665469	0.0564388	5.29186e-09	0.243051	0.241215	0.243171	1.53603e-05	ribonuclease P/MRP subunit p21	RPP21	24	0.975021	0.976827	0.974875	0.0206654	0.0302775	0.0965146	0.0919907	0.0968686	Q9H633	Female
2.78164e-05	3.90372e-08	E03_F	0.873654	0.858714	0.0599707	5.19155e-09	0.253015	0.244487	0.253658	2.78164e-05	suppressor APC domain containing 1	SAPCD1	25	0.992946	0.993757	0.992881	0.0154553	0.132992	0.0577238	0.0553521	0.0579103	Q5SSQ6	Female
4.08084e-05	5.95609e-08	E03_F	0.181426	0.169154	0.034293	0.000216895	0.354032	0.362365	0.353337	4.08084e-05	major histocompatibility complex, class II, DP beta 1	HLA-DPB1	26	0.598785	0.626518	0.596552	0.0558167	4.49389e-08	0.538523	0.534996	0.538746	P04440	Female
4.37114e-05	6.62517e-08	E03_F	0.760844	0.776474	-0.0549364	1.06838e-08	0.283143	0.286147	0.282869	4.37114e-05	surfactant associated 2	SFTA2	27	0.978743	0.977787	0.97882	-0.0105869	0.308294	0.0965563	0.0985986	0.0963899	Q6UW10	Female
7.38075e-05	1.1601e-07	E03_F	0.645628	0.652469	-0.0421594	5.6834e-05	0.164473	0.159638	0.164846	7.38075e-05	notch receptor 4	NOTCH4	28	0.996049	0.994036	0.996211	-0.0340918	0.000994105	0.0631812	0.0645372	0.0630682	Q99466	Female
0.000110305	1.7957e-07	E03_F	0.469462	0.481604	-0.0555702	8.40655e-08	0.2235	0.212481	0.22434	0.000110305	major histocompatibility complex, class II, DR alpha	HLA-DRA	29	0.820973	0.813922	0.821541	-0.0319752	0.00153993	0.237413	0.239317	0.237251	P01903	Female
0.000249487	4.29165e-07	E03_F	0.840716	0.853848	-0.0525096	6.69985e-08	0.247198	0.253445	0.246663	0.000249487	H2B clustered histone 13	H2BC13	30	0.991505	0.990897	0.991554	-0.0106657	0.381238	0.0606693	0.0627498	0.0604986	Q99880	Female
0.000249487	4.34159e-07	E03_F	0.940784	0.943453	-0.0411715	0.000132559	0.0652947	0.0642618	0.0653733	0.000249487	euchromatic histone lysine methyltransferase 2	EHMT2	31	0.996168	0.995606	0.996214	-0.0420423	2.55703e-05	0.0140356	0.0149273	0.0139603	Q96KQ7	Female
0.000384696	6.91045e-07	E03_F	0.703836	0.695285	0.038064	0.000148902	0.222986	0.226613	0.22268	0.000384696	C-type lectin domain family 2 member D	CLEC2D	32	0.973189	0.976443	0.972927	0.0419685	3.79586e-05	0.0857457	0.0814244	0.0860792	Q9UHP7	Female
0.00143957	2.73315e-06	E03_F	0.701007	0.72111	-0.0482924	6.63193e-07	0.412689	0.420494	0.412019	0.00143957	olfactory receptor family 12 subfamily D member 3	OR12D3	33	0.985624	0.985394	0.985642	-0.00218453	0.978028	0.113176	0.114005	0.113109	Q9UGF7	Female
0.00143957	2.74758e-06	E03_F	0.958714	0.953935	0.0495889	6.25237e-07	0.0983178	0.094064	0.0986441	0.00143957	N-alpha-acetyltransferase 25, NatB auxiliary subunit	NAA25	34	0.999096	0.999051	0.9991	-0.0038127	0.827952	0.0127653	0.0127646	0.0127654	Q14CX7	Female
0.00193452	3.80084e-06	E03_F	0.856322	0.848905	0.047339	1.77194e-06	0.157623	0.155572	0.157775	0.00193452	interferon regulatory factor 3	IRF3	35	0.984385	0.985453	0.984299	0.0245587	0.0133145	0.0477797	0.0461044	0.0479111	Q14653	Female
0.00270887	5.4743e-06	E03_F	0.613628	0.59503	0.0454535	3.61094e-06	0.409573	0.408716	0.409612	0.00270887	interferon regulatory factor 7	IRF7	36	0.946775	0.951729	0.946376	0.0292539	0.00312659	0.186719	0.178538	0.187358	Q92985	Female
0.00627132	1.30256e-05	E03_F	0.805108	0.820251	-0.0444187	7.93965e-06	0.336956	0.345557	0.33623	0.00627132	zinc finger protein 322	ZNF322	37	0.990775	0.991083	0.99075	0.004096	0.578216	0.0820394	0.0805474	0.0821586	Q6U7Q0	Female
0.00712636	1.52016e-05	E03_F	0.322001	0.336736	-0.0467633	6.56102e-06	0.320639	0.308503	0.321572	0.00712636	lymphotoxin alpha	LTA	38	0.880375	0.875093	0.880801	-0.0220568	0.0472209	0.257655	0.26009	0.257454	P01374	Female
0.00733171	1.60512e-05	E03_F	0.762527	0.766969	-0.0432447	7.60352e-06	0.10199	0.103553	0.101856	0.00733171	WD repeat domain 46	WDR46	39	0.968164	0.969669	0.968042	0.0343976	0.000177319	0.0471484	0.0474929	0.0471186	O15213	Female
0.0074132	1.66458e-05	E03_F	0.457025	0.44652	0.042874	6.66902e-06	0.240912	0.249751	0.240171	0.0074132	G protein-coupled receptor 174	GPR174	40	0.80555	0.811499	0.805071	0.0248327	0.00763945	0.25964	0.257892	0.259775	Q9BXC1	Female
0.00829922	1.92348e-05	E03_F	0.501984	0.487718	0.0429751	1.07474e-05	0.330601	0.333568	0.330339	0.00829922	adaptor related protein complex 4 subunit beta 1	AP4B1	41	0.938392	0.942657	0.938048	0.0259799	0.0124273	0.180052	0.174235	0.180508	Q9Y6B7	Female
0.00829922	1.9567e-05	E03_F	0.0643015	0.0594732	0.0410623	1.19549e-05	0.109324	0.126609	0.107806	0.00829922	interleukin 1 receptor associated kinase 1	IRAK1	42	0.290202	0.299009	0.289494	0.0251046	0.011534	0.376305	0.382168	0.375822	P51617	Female
0.0115295	2.78302e-05	E03_F	0.911175	0.900029	0.0440167	7.13928e-06	0.258646	0.246715	0.259566	0.0115295	megakaryocyte and platelet inhibitory receptor G6b	MPIG6B	43	0.997239	0.997824	0.997192	0.0152261	0.0982773	0.0436393	0.0388051	0.0440054	O95866	Female
0.0152275	3.76114e-05	E03_F	0.70189	0.705995	-0.0384638	0.0004204	0.108968	0.104026	0.109351	0.0152275	tenascin XB	TNXB	44	1.00626	1.00569	1.0063	-0.0182125	0.0736509	0.0331321	0.0338804	0.0330708	P22105	Female
0.0190206	4.8048e-05	E03_F	0.717181	0.73567	-0.0438542	8.37692e-06	0.417921	0.425913	0.417241	0.0190206	integrin subunit beta 3	ITGB3	45	0.979962	0.978675	0.980065	-0.0102685	0.381353	0.133576	0.137572	0.133249	P05106	Female
0.0236859	6.11627e-05	E03_F	0.811197	0.816974	-0.0412374	2.87448e-05	0.138216	0.142269	0.137876	0.0236859	polyribonucleotide nucleotidyltransferase 1	PNPT1	46	0.973553	0.972934	0.973603	-0.0134513	0.136819	0.049275	0.0502719	0.0491937	Q8TCS8	Female
0.0246943	6.51527e-05	E03_F	0.51258	0.529674	-0.0381817	0.000150283	0.447312	0.44818	0.447219	0.0246943	proteasome 20S subunit beta 9	PSMB9	47	0.93258	0.925545	0.933147	-0.0318576	0.00136428	0.233512	0.244479	0.232598	P28065	Female
0.0247071	6.66777e-05	E03_F	0.232844	0.238154	-0.0187269	0.0266767	0.284421	0.282546	0.284568	0.0247071	C1q and TNF related 6	C1QTNF6	48	0.918806	0.909963	0.919518	-0.0373945	7.85735e-05	0.250326	0.261509	0.249391	Q9BXI9	Female
0.0247071	6.79605e-05	E03_F	0.978469	0.981015	-0.0377204	6.27954e-05	0.0647187	0.0706471	0.064214	0.0247071	leucine rich repeat containing 47	LRRC47	49	1.00015	1.00021	1.00014	0.0217554	0.024693	0.00340808	0.00315926	0.00342729	Q8N1G4	Female
0.0248903	7.17165e-05	E03_F	0.757148	0.751713	0.0398478	6.85197e-05	0.135119	0.137903	0.134884	0.0248903	AT-rich interaction domain 3C	ARID3C	50	0.943735	0.946358	0.943523	0.030667	0.00297974	0.0931061	0.0916792	0.0932172	A6NKF2	Female
0.0248903	7.22839e-05	E03_F	0.976566	0.973882	0.037252	0.000252722	0.0737781	0.0699719	0.0740727	0.0248903	structural maintenance of chromosomes 4	SMC4	51	0.999706	0.999898	0.999691	0.0361897	0.00492349	0.00676021	0.00416068	0.00692704	Q9NTJ3	Female
0.0248903	7.26562e-05	E03_F	0.714196	0.698772	0.0356601	0.000177653	0.435045	0.429551	0.435465	0.0248903	transmembrane protein 116	TMEM116	52	0.972807	0.977185	0.972454	0.0318165	0.00178257	0.154332	0.141743	0.155297	Q8NCL8	Female
0.0254483	7.57133e-05	E03_F	0.969266	0.961871	0.0454884	1.95404e-05	0.170307	0.153038	0.171611	0.0254483	general transcription factor IIH subunit 4	GTF2H4	53	0.999719	0.999906	0.999704	0.0161143	0.201115	0.0153055	0.00818075	0.0157395	Q92759	Female
0.0257805	7.81491e-05	E03_F	0.461385	0.451803	0.0287983	0.00233236	0.330705	0.33504	0.330345	0.0257805	solute carrier family 15 member 2	SLC15A2	54	0.889175	0.896337	0.888598	0.0371519	9.09291e-05	0.210475	0.205722	0.210843	Q16348	Female
0.0260847	8.05355e-05	E03_F	0.724325	0.714407	0.0355666	0.000169734	0.279022	0.278718	0.279035	0.0260847	toll like receptor 3	TLR3	55	0.962494	0.965944	0.962216	0.0310943	0.00138788	0.122287	0.117006	0.122699	O15455	Female
0.0354781	0.000111529	E03_F	0.0998894	0.107914	-0.0376582	0.000491149	0.218586	0.206468	0.219523	0.0354781	MHC class I polypeptide-related sequence B	MICB	56	0.825334	0.81671	0.826029	-0.0242177	0.0142611	0.381592	0.388541	0.38102	Q29980	Female
0.0364497	0.000117936	E03_F	0.82731	0.83195	-0.0360448	0.00051451	0.129621	0.127698	0.129769	0.0364497	valyl-tRNA synthetase 1	VARS1	57	0.989347	0.988298	0.989432	-0.0306875	0.00359209	0.0367612	0.0371543	0.0367281	P26640	Female
0.0364497	0.000120301	E03_F	0.460782	0.472325	-0.0387558	4.77683e-05	0.29726	0.298522	0.297142	0.0364497	coiled-coil alpha-helical rod protein 1	CCHCR1	58	1.00671	1.00583	1.00679	-0.0101025	0.281558	0.0924903	0.0963511	0.0921723	Q8TD31	Female
0.0364497	0.000120722	E03_F	0.805405	0.80902	-0.0145481	0.168578	0.248302	0.248744	0.248266	0.0364497	family with sequence similarity 221 member B	FAM221B	59	1.00086	0.999078	1.001	-0.0363528	6.79098e-05	0.0509341	0.054971	0.0505925	A6H8Z2	Female
0.0410791	0.00013836	E03_F	0.980101	0.983802	-0.0357532	4.63661e-05	0.0988981	0.108705	0.0980619	0.0410791	proteolipid protein 2	PLP2	60	0.999927	0.999841	0.999934	-0.0126548	0.150719	0.00595671	0.00873645	0.00567427	Q04941	Female
0.0419245	0.000143561	E03_F	0.915616	0.916807	-0.00440596	0.747519	0.26943	0.271484	0.269265	0.0419245	olfactory receptor family 13 subfamily A member 1	OR13A1	61	0.998266	0.996626	0.998398	-0.036949	2.73594e-05	0.0398282	0.0560336	0.0382225	Q8NGR1	Female
0.0495864	0.000172581	E03_F	0.570742	0.567813	0.0102809	0.368794	0.284296	0.285595	0.284191	0.0495864	atlastin GTPase 2	ATL2	62	0.930792	0.937534	0.930249	0.0421244	3.14223e-05	0.175836	0.169452	0.17633	Q8NHH9	Female
0.0499001	0.000176474	E03_F	0.824705	0.830136	-0.0365303	0.000233426	0.149011	0.14827	0.149063	0.0499001	heparin binding growth factor	HDGF	63	0.977749	0.976078	0.977884	-0.0286588	0.00283652	0.062098	0.0640695	0.0619347	P51858	Female
3.08562e-07	1.74191e-11	E03_M	0.635212	0.663902	-0.110675	4.92685e-08	0.263445	0.254797	0.263591	3.08562e-07	cytotoxic T-lymphocyte associated protein 4	CTLA4	1	0.938177	0.920713	0.938541	-0.114041	2.10651e-09	0.148539	0.164069	0.148177	P16410	Male
4.73485e-07	5.34588e-11	E03_M	0.691587	0.733644	-0.110504	1.9551e-08	0.374582	0.3868	0.374277	4.73485e-07	DNA cross-link repair 1B	DCLRE1B	2	0.978738	0.966514	0.978993	-0.0915256	1.59222e-07	0.121127	0.150599	0.120423	Q9H816	Male
5.61961e-06	9.51723e-10	E03_M	0.356664	0.393941	-0.111659	3.81227e-08	0.346048	0.320665	0.346518	5.61961e-06	chromosome 6 open reading frame 15	C6orf15	3	1.00335	0.993901	1.00355	-0.0645503	0.000498895	0.144019	0.15491	0.143777	Q6UXA7	Male
1.70107e-05	3.84119e-09	E03_M	0.304054	0.262912	0.0988987	3.06636e-07	0.404676	0.427527	0.404145	1.70107e-05	SH2B adaptor protein 3	SH2B3	4	0.749234	0.789971	0.748385	0.102999	4.34001e-07	0.415381	0.391307	0.415827	Q9UQQ2	Male
0.000573974	1.62011e-07	E03_M	0.835603	0.844993	-0.0859716	8.56195e-06	0.109528	0.108928	0.109532	0.000573974	transcription factor 19	TCF19	5	0.986502	0.984833	0.986537	-0.0523702	0.00422814	0.0304763	0.0345328	0.0303851	Q9Y242	Male
0.00157822	5.34565e-07	E03_M	0.982332	0.980166	0.0264474	0.229453	0.0862805	0.0770545	0.0864622	0.00157822	phosphoserine phosphatase	PSPH	6	0.999922	0.999252	0.999936	-0.0561184	3.42435e-07	0.0039372	0.0169546	0.00313399	P78330	Male
0.00491912	1.94388e-06	E03_M	0.800997	0.812125	-0.0952386	4.84585e-06	0.116063	0.117663	0.116019	0.00491912	tRNA methyltransferase O	TRMO	7	0.980573	0.978341	0.98062	-0.0472872	0.012432	0.0466486	0.0497526	0.0465807	Q9BU70	Male
0.0482969	2.18118e-05	E03_M	0.979114	0.98046	-0.0136246	0.461909	0.0989699	0.0986277	0.0989772	0.0482969	THAP domain containing 6	THAP6	8	0.999958	1.00012	0.999955	0.0391695	3.92062e-06	0.00478	0.00357065	0.00480193	Q8TBB0	Male
0.0486951	2.47407e-05	E03_M	0.588407	0.598908	-0.07415	0.000695981	0.144334	0.138728	0.144442	0.0486951	heat shock protein family A (Hsp70) member 1 like	HSPA1L	9	0.947291	0.942729	0.947386	-0.0457667	0.0245965	0.100337	0.10324	0.100274	P34931	Male
1.81325e-40	1.01759e-44	E03	0.301368	0.261119	0.0970554	7.80346e-32	0.404278	0.426071	0.403004	1.81325e-40	SH2B adaptor protein 3	SH2B3	1	0.748401	0.78716	0.746369	0.10068	1.10419e-30	0.415818	0.393083	0.416876	Q9UQQ2	Both
2.30399e-37	2.58599e-41	E03	0.36169	0.395854	-0.101778	6.78542e-31	0.346541	0.323252	0.347635	2.30399e-37	chromosome 6 open reading frame 15	C6orf15	2	1.00313	0.99422	1.0036	-0.0637653	3.86677e-14	0.143486	0.150901	0.143072	Q6UXA7	Both
2.54819e-30	4.29012e-34	E03	0.642063	0.664213	-0.08504	2.07225e-22	0.263391	0.257207	0.263665	2.54819e-30	cytotoxic T-lymphocyte associated protein 4	CTLA4	3	0.93829	0.925384	0.938967	-0.0881319	1.89124e-25	0.148422	0.160229	0.147747	P16410	Both
4.1174e-30	9.24273e-34	E03	0.700033	0.7342	-0.0900933	2.22913e-26	0.374642	0.384359	0.374049	4.1174e-30	DNA cross-link repair 1B	DCLRE1B	4	0.978817	0.970414	0.979257	-0.0673426	3.87174e-18	0.120978	0.141935	0.119763	Q9H816	Both
3.72757e-21	1.04595e-24	E03	0.836286	0.84519	-0.0811349	2.24341e-22	0.109601	0.109913	0.109567	3.72757e-21	transcription factor 19	TCF19	5	0.986572	0.985835	0.98661	-0.0247295	0.00483315	0.0303083	0.0324874	0.0301893	Q9Y242	Both
5.75353e-21	1.93732e-24	E03	0.542077	0.543239	-0.00669728	0.542295	0.178225	0.1681	0.178739	5.75353e-21	chromosome 6 open reading frame 47	C6orf47	6	0.894417	0.881314	0.895104	-0.0905753	8.55146e-25	0.151004	0.15365	0.150833	O95873	Both
1.46341e-16	5.74885e-20	E03	0.589372	0.599758	-0.0730928	1.45634e-16	0.144271	0.139643	0.144492	1.46341e-16	heat shock protein family A (Hsp70) member 1 like	HSPA1L	7	0.946939	0.944587	0.947063	-0.0244129	0.0124142	0.100381	0.102533	0.100266	P34931	Both
1.56595e-15	7.03046e-19	E03	0.846361	0.869861	-0.0743677	7.00694e-19	0.305924	0.326857	0.304742	1.56595e-15	advanced glycosylation end-product specific receptor	AGER	8	0.996439	0.994726	0.996529	-0.0300893	0.000300835	0.0542614	0.0656027	0.0535994	Q15109	Both
1.0091e-13	5.09674e-17	E03	0.162987	0.172292	-0.0709917	1.57432e-14	0.133601	0.128248	0.13386	1.0091e-13	psoriasis susceptibility 1 candidate 2	PSORS1C2	9	0.40862	0.389133	0.409642	-0.0657608	1.15314e-12	0.315357	0.30798	0.315706	Q9UIG4	Both
4.0134e-13	2.25231e-16	E03	0.739628	0.757549	-0.0660378	1.07741e-15	0.268598	0.274464	0.268258	4.0134e-13	leukocyte specific transcript 1	LST1	10	0.980133	0.976661	0.980315	-0.0486727	6.60189e-10	0.0714744	0.0788647	0.0710613	O00453	Both
8.45527e-13	5.21959e-16	E03	0.717444	0.738428	-0.074538	1.03565e-16	0.279218	0.284094	0.278922	8.45527e-13	psoriasis susceptibility 1 candidate 1	PSORS1C1	11	0.985817	0.983616	0.985933	-0.0278705	0.0023021	0.0800767	0.0863649	0.0797319	Q9UIG5	Both
8.25304e-11	5.55792e-14	E03	0.805358	0.812451	-0.0613593	5.45343e-12	0.115845	0.115313	0.115862	8.25304e-11	tRNA methyltransferase O	TRMO	12	0.980571	0.979071	0.98065	-0.0332086	7.31043e-05	0.0467228	0.0484255	0.0466306	Q9BU70	Both
2.3815e-10	1.73744e-13	E03	0.824976	0.840738	-0.0631853	2.87782e-14	0.246403	0.252819	0.246037	2.3815e-10	protein phosphatase 1 regulatory subunit 18	PPP1R18	13	0.99045	0.990042	0.990471	-0.00668358	0.379009	0.0636585	0.0649657	0.0635893	Q6NYC8	Both
7.61585e-10	5.98361e-13	E03	0.692862	0.667456	0.054716	2.32572e-10	0.468801	0.459338	0.469258	7.61585e-10	major histocompatibility complex, class II, DP alpha 1	HLA-DPA1	14	0.970829	0.978586	0.970423	0.0506011	5.43093e-08	0.171639	0.149036	0.172733	P20036	Both
1.31024e-09	1.10296e-12	E03	0.127579	0.142501	-0.0718946	1.15847e-13	0.220894	0.191697	0.222294	1.31024e-09	testis expressed basic protein 1	TSBP1	15	0.673448	0.664189	0.673933	-0.0281469	0.00351809	0.350821	0.340929	0.351325	Q5SRN2	Both
1.55267e-09	1.39417e-12	E03	0.618538	0.627484	-0.0629602	2.99955e-11	0.145295	0.138449	0.145632	1.55267e-09	complement C4A (Rodgers blood group)	C4A	16	0.903872	0.898214	0.904168	-0.0503811	1.7245e-08	0.117703	0.118748	0.117641	P0C0L4	Both
4.72304e-09	4.50596e-12	E03	0.405852	0.417989	-0.046251	1.40211e-07	0.263469	0.261272	0.263571	4.72304e-09	palmitoyl-protein thioesterase 2	PPT2	17	0.85553	0.848106	0.85592	-0.0383399	2.58111e-05	0.200086	0.207851	0.199663	Q9UMR5	Both
6.38582e-09	6.71459e-12	E03	0.388702	0.382576	0.0260134	0.00107795	0.239265	0.231234	0.239675	6.38582e-09	mucin 21, cell surface associated	MUC21	18	0.934919	0.923855	0.935499	-0.0611511	7.46844e-13	0.189061	0.191902	0.188894	Q5SSG8	Both
6.38582e-09	6.80906e-12	E03	0.0114745	0.019734	-0.0684375	7.73672e-11	0.134106	0.103789	0.135496	6.38582e-09	major histocompatibility complex, class II, DR beta 1	HLA-DRB1	19	0.153497	0.137097	0.154357	-0.0480187	5.57549e-07	0.366852	0.351052	0.367642	P01911	Both
1.31553e-08	1.47655e-11	E03	0.0126078	0.0212133	-0.0682237	7.11753e-11	0.139649	0.109203	0.14105	1.31553e-08	major histocompatibility complex, class II, DR beta 5	HLA-DRB5	20	0.653332	0.640351	0.654013	-0.0318551	0.000505799	0.433142	0.424083	0.433601	Q30154	Both
4.00638e-08	4.72159e-11	E03	0.644927	0.652545	-0.0470903	3.63722e-07	0.164437	0.158788	0.164719	4.00638e-08	notch receptor 4	NOTCH4	21	0.996044	0.993944	0.996154	-0.034594	0.000140843	0.0632795	0.0645866	0.0632085	Q99466	Both
2.36771e-07	2.92326e-10	E03	0.760126	0.775917	-0.0554781	3.44803e-11	0.283184	0.286272	0.283	2.36771e-07	surfactant associated 2	SFTA2	22	0.978604	0.977171	0.978679	-0.0153387	0.0561108	0.0968546	0.0998847	0.0966928	Q6UW10	Both
2.76658e-07	3.57098e-10	E03	0.231266	0.213713	0.0446309	6.56202e-07	0.387848	0.399254	0.387222	2.76658e-07	C-type lectin like 1	CLECL1	23	0.709169	0.730949	0.708028	0.0538578	4.55354e-09	0.430708	0.41986	0.43124	Q8IZS7	Both
4.67308e-07	6.29599e-10	E03	0.925815	0.924303	0.0406689	4.69939e-06	0.0370526	0.0373382	0.0370362	4.67308e-07	SH2 domain containing 2A	SH2D2A	24	0.981369	0.982334	0.981319	0.0465042	9.38936e-08	0.0219241	0.0217363	0.0219328	Q9NP31	Both
4.67308e-07	6.55632e-10	E03	0.678905	0.665699	0.0544455	2.38379e-10	0.243326	0.241696	0.243394	4.67308e-07	ribonuclease P/MRP subunit p21	RPP21	25	0.974754	0.976887	0.974642	0.0236852	0.00963207	0.097031	0.0922544	0.0972738	Q9H633	Both
5.82916e-07	8.50543e-10	E03	0.679214	0.69741	-0.0581347	1.02481e-10	0.312335	0.313748	0.312235	5.82916e-07	major histocompatibility complex, class II, DQ alpha 2	HLA-DQA2	26	0.994302	0.99392	0.994322	-0.00628278	0.57542	0.0618993	0.0662486	0.061663	P01906	Both
1.90744e-06	2.89022e-09	E03	0.69949	0.721825	-0.0536312	9.98471e-10	0.412258	0.421092	0.41176	1.90744e-06	olfactory receptor family 12 subfamily D member 3	OR12D3	27	0.985778	0.985725	0.98578	-0.000493314	0.832979	0.112592	0.112789	0.112582	Q9UGF7	Both
1.94469e-06	3.05581e-09	E03	0.84049	0.854416	-0.055715	3.85889e-10	0.246681	0.253554	0.246297	1.94469e-06	H2B clustered histone 13	H2BC13	28	0.991609	0.990764	0.991653	-0.014411	0.189099	0.0603012	0.0631812	0.0601462	Q99880	Both
2.80011e-06	4.55711e-09	E03	0.803118	0.820979	-0.0523458	5.31205e-09	0.336279	0.346628	0.335704	2.80011e-06	zinc finger protein 322	ZNF322	29	0.990907	0.99121	0.990891	0.00395948	0.467284	0.0813889	0.0800085	0.0814607	Q6U7Q0	Both
5.52439e-06	9.30084e-09	E03	0.469774	0.481828	-0.0550991	5.34704e-09	0.22396	0.212876	0.22451	5.52439e-06	major histocompatibility complex, class II, DR alpha	HLA-DRA	30	0.821343	0.813973	0.821729	-0.0325506	0.000487076	0.237308	0.239354	0.237195	P01903	Both
7.10381e-06	1.23586e-08	E03	0.178755	0.16899	0.0273616	0.00118603	0.353597	0.360555	0.353223	7.10381e-06	major histocompatibility complex, class II, DP beta 1	HLA-DPB1	31	0.598859	0.625626	0.597456	0.0524672	3.19226e-09	0.538622	0.535042	0.538773	P04440	Both
1.10976e-05	1.99295e-08	E03	0.872569	0.859175	0.0537307	2.6189e-09	0.253131	0.244943	0.253535	1.10976e-05	suppressor APC domain containing 1	SAPCD1	32	0.99304	0.993624	0.993009	0.0108285	0.182639	0.0573534	0.0560957	0.0574185	Q5SSQ6	Both
1.38857e-05	2.57158e-08	E03	0.503165	0.487859	0.0461019	7.42129e-08	0.330526	0.333652	0.330344	1.38857e-05	adaptor related protein complex 4 subunit beta 1	AP4B1	33	0.93861	0.943913	0.938332	0.031614	0.000298947	0.179888	0.172742	0.180251	Q9Y6B7	Both
3.56577e-05	6.80377e-08	E03	0.940723	0.943427	-0.0420863	1.06542e-05	0.0651473	0.0632367	0.0652432	3.56577e-05	euchromatic histone lysine methyltransferase 2	EHMT2	34	0.99618	0.99567	0.996207	-0.0372017	3.72795e-05	0.0140282	0.0148747	0.0139819	Q96KQ7	Both
5.96135e-05	1.17093e-07	E03	0.702848	0.694627	0.0365751	0.000110761	0.223047	0.22668	0.222848	5.96135e-05	C-type lectin domain family 2 member D	CLEC2D	35	0.972878	0.976283	0.9727	0.0425504	6.60868e-06	0.0862139	0.0819185	0.0864296	Q9UHP7	Both
6.30068e-05	1.27294e-07	E03	0.810322	0.816695	-0.0454546	1.02441e-07	0.13836	0.142247	0.138147	6.30068e-05	polyribonucleotide nucleotidyltransferase 1	PNPT1	36	0.973636	0.972819	0.973678	-0.0172932	0.0479419	0.0490371	0.0503853	0.0489651	Q8TCS8	Both
0.000128596	2.67021e-07	E03	0.488149	0.520861	-0.115666	8.08949e-08	0.291237	0.273275	0.292056	0.000128596	G protein-coupled receptor 174	GPR174	37	0.744777	0.788209	0.742503	0.170591	0.000240075	0.271023	0.264652	0.271161	Q9BXC1	Both
0.000141499	3.01754e-07	E03	0.912332	0.90048	0.0469753	5.43326e-08	0.258419	0.245353	0.259073	0.000141499	megakaryocyte and platelet inhibitory receptor G6b	MPIG6B	38	0.997215	0.997725	0.997188	0.0128044	0.109921	0.0438314	0.0396574	0.0440391	O95866	Both
0.000173302	3.79301e-07	E03	0.762215	0.766924	-0.0457822	1.13706e-07	0.101945	0.103862	0.101838	0.000173302	WD repeat domain 46	WDR46	39	0.968011	0.969583	0.967929	0.0349421	5.44191e-05	0.0472015	0.0475297	0.0471829	O15213	Both
0.00029711	6.66952e-07	E03	0.23252	0.238132	-0.0198162	0.0118116	0.284675	0.281525	0.284837	0.00029711	C1q and TNF related 6	C1QTNF6	40	0.919069	0.908909	0.919602	-0.0417973	1.03191e-06	0.249847	0.262307	0.249166	Q9BXI9	Both
0.00033181	7.63467e-07	E03	0.725375	0.71463	0.0385287	4.31357e-06	0.27909	0.278672	0.279103	0.00033181	toll like receptor 3	TLR3	41	0.962372	0.966313	0.962166	0.0346606	9.23312e-05	0.122461	0.116426	0.122766	O15455	Both
0.000511214	1.20495e-06	E03	0.613277	0.595296	0.043937	6.75152e-07	0.409603	0.408868	0.409623	0.000511214	interferon regulatory factor 7	IRF7	42	0.946921	0.951418	0.946685	0.0258616	0.00274246	0.186509	0.17908	0.186887	Q92985	Both
0.000535054	1.29117e-06	E03	0.958518	0.954321	0.0435596	2.55122e-07	0.0981337	0.0942978	0.0983263	0.000535054	N-alpha-acetyltransferase 25, NatB auxiliary subunit	NAA25	43	0.99912	0.999082	0.999122	-0.00316849	0.949551	0.0125856	0.0125414	0.0125879	Q14CX7	Both
0.000640973	1.58274e-06	E03	0.856076	0.848915	0.04569	3.66361e-07	0.157751	0.155589	0.157855	0.000640973	interferon regulatory factor 3	IRF3	44	0.984305	0.985127	0.984262	0.0182664	0.0435409	0.0478144	0.0468686	0.0478632	Q14653	Both
0.000849782	2.14603e-06	E03	0.323778	0.336669	-0.040869	1.05646e-05	0.320823	0.309355	0.321401	0.000849782	lymphotoxin alpha	LTA	45	0.880375	0.873207	0.88075	-0.0290342	0.00147801	0.257764	0.262083	0.257531	P01374	Both
0.00111254	2.87203e-06	E03	0.741595	0.724989	0.0436324	4.88528e-07	0.383274	0.377605	0.383551	0.00111254	major histocompatibility complex, class I, G	HLA-G	46	0.990748	0.991711	0.990697	0.0119979	0.21096	0.0864823	0.0822501	0.0866983	P17693	Both
0.00114667	3.02449e-06	E03	0.980204	0.980298	-0.00109308	0.889893	0.0862584	0.0854282	0.0863019	0.00114667	phosphoserine phosphatase	PSPH	47	0.999925	0.999734	0.999935	-0.0288535	4.99867e-07	0.0037223	0.00933066	0.00316493	P78330	Both
0.0011711	3.15465e-06	E03	0.46008	0.471561	-0.03862	2.19171e-06	0.297014	0.297592	0.296974	0.0011711	coiled-coil alpha-helical rod protein 1	CCHCR1	48	1.00684	1.00565	1.0069	-0.0133284	0.127597	0.0921799	0.0959681	0.0919769	Q8TD31	Both
0.00135714	3.73195e-06	E03	0.0997848	0.107538	-0.0364798	9.66276e-05	0.218047	0.206253	0.218641	0.00135714	MHC class I polypeptide-related sequence B	MICB	49	0.824879	0.815305	0.82538	-0.0261296	0.00181165	0.381881	0.38969	0.381461	Q29980	Both
0.00285609	8.01418e-06	E03	0.51163	0.529199	-0.0392324	8.81841e-06	0.447338	0.448369	0.447268	0.00285609	proteasome 20S subunit beta 9	PSMB9	50	0.932342	0.926354	0.932656	-0.0264298	0.00185955	0.233894	0.243332	0.233385	P28065	Both
0.00466072	1.33395e-05	E03	0.969342	0.962495	0.0423333	2.76495e-06	0.16934	0.152868	0.170152	0.00466072	general transcription factor IIH subunit 4	GTF2H4	51	0.999714	0.999865	0.999706	0.0120317	0.257322	0.0154172	0.0101637	0.015644	Q92759	Both
0.00482885	1.41606e-05	E03	0.702619	0.706017	-0.0317987	0.00152844	0.109096	0.104319	0.109338	0.00482885	tenascin XB	TNXB	52	1.0062	1.0055	1.00623	-0.0217372	0.0108625	0.0331584	0.0339555	0.0331157	P22105	Both
0.00482885	1.43627e-05	E03	0.798727	0.812776	-0.039288	3.1932e-06	0.352272	0.363423	0.351665	0.00482885	lysine demethylase 6B	KDM6B	53	0.993594	0.993599	0.993594	6.01974e-05	0.907011	0.081255	0.0813443	0.0812505	O15054	Both
0.00623976	1.89094e-05	E03	0.82754	0.831531	-0.0310732	0.000511993	0.129309	0.12747	0.129401	0.00623976	valyl-tRNA synthetase 1	VARS1	54	0.989305	0.988167	0.989364	-0.0323094	0.00036907	0.0367354	0.0374391	0.0366972	P26640	Both
0.0065397	2.03825e-05	E03	0.725613	0.742072	-0.0389541	1.50993e-05	0.418087	0.427436	0.417576	0.0065397	butyrophilin subfamily 2 member A1	BTN2A1	55	1.03594	1.03973	1.03574	0.0293776	0.000489928	0.134784	0.137198	0.134653	Q7KYR7	Both
0.0065397	2.05524e-05	E03	0.620992	0.6371	-0.0404032	4.29149e-06	0.396676	0.40092	0.396437	0.0065397	C-X3-C motif chemokine receptor 1	CX3CR1	56	0.972931	0.970877	0.973039	-0.0150696	0.0865121	0.140952	0.146231	0.14067	P49238	Both
0.0069893	2.23576e-05	E03	0.60902	0.616414	-0.0292207	0.000390314	0.254712	0.251191	0.254891	0.0069893	proteasome 20S subunit beta 7	PSMB7	57	0.915496	0.909652	0.915802	-0.0357272	7.33831e-05	0.170103	0.174393	0.16987	Q99436	Both
0.00779576	2.53748e-05	E03	0.997205	0.998226	-0.034237	4.39281e-06	0.0251093	0.0343146	0.0245307	0.00779576	sestrin 3	SESN3	58	1	1	1	0.000363855	0.844843	0.000396555	3.60132e-06	0.000406814	P58005	Both
0.00800112	2.64923e-05	E03	0.98176	0.987575	-0.06078	5.58649e-06	0.0872066	0.104283	0.0862098	0.00800112	proteolipid protein 2	PLP2	59	0.996802	0.998143	0.996732	0.0388032	0.0274167	0.0406043	0.0310047	0.041044	Q04941	Both
0.0110613	3.72455e-05	E03	0.907397	0.899202	0.0369488	3.9879e-05	0.225657	0.217446	0.226073	0.0110613	decapping exoribonuclease	DXO	60	0.997129	0.996743	0.997149	-0.0106657	0.246369	0.0368161	0.0394443	0.0366732	O77932	Both
0.0158131	5.41331e-05	E03	0.890668	0.896452	-0.0372383	1.19458e-05	0.154274	0.156483	0.154152	0.0158131	zinc finger with KRAB and SCAN domains 4	ZKSCAN4	61	0.994339	0.994141	0.994349	-0.00586786	0.701159	0.0350813	0.035704	0.0350483	Q969J2	Both
0.0160441	5.58243e-05	E03	0.714606	0.701382	0.0306168	6.57725e-05	0.434237	0.429348	0.434483	0.0160441	transmembrane protein 116	TMEM116	62	0.972909	0.976517	0.97272	0.0254371	0.00407458	0.15406	0.143752	0.154579	Q8NCL8	Both
0.0165026	5.83457e-05	E03	0.593321	0.592816	0.00900477	0.309153	0.0570699	0.05486	0.0571833	0.0165026	proprotein convertase subtilisin/kexin type 7	PCSK7	63	0.763179	0.759946	0.763348	-0.0379554	1.18166e-05	0.0913498	0.0877	0.0915341	Q16549	Both
0.0187634	6.7392e-05	E03	0.63253	0.632398	0.00160378	0.906714	0.0813402	0.0830234	0.0812511	0.0187634	CD86 molecule	CD86	64	0.851877	0.854156	0.851758	0.0341353	2.0001e-05	0.0692356	0.071339	0.0691217	P42081	Both
0.0189866	6.97928e-05	E03	0.0184823	0.0223465	-0.0276365	0.00422061	0.145492	0.133247	0.146103	0.0189866	major histocompatibility complex, class I, B	HLA-B	65	0.79313	0.778998	0.79387	-0.0309156	0.00048574	0.481263	0.480854	0.481274	P01889	Both
0.0189866	7.03245e-05	E03	0.711766	0.721993	-0.032812	0.000344801	0.312681	0.310576	0.312784	0.0189866	G-patch domain and ankyrin repeats 1	GPANK1	66	0.981286	0.978823	0.981415	-0.0272436	0.00155091	0.092809	0.0976532	0.0925465	O95872	Both
0.0218455	8.21399e-05	E03	0.655311	0.643166	0.0257333	0.000218437	0.473585	0.470161	0.473757	0.0218455	PH domain containing endocytic trafficking adaptor 1	PHETA1	67	0.961345	0.96565	0.961119	0.0243939	0.0013814	0.190687	0.180055	0.191225	Q8N4B1	Both
0.0240359	9.17245e-05	E03	0.976354	0.973894	0.0339825	0.000191381	0.0739876	0.0705985	0.0741591	0.0240359	structural maintenance of chromosomes 4	SMC4	68	0.999705	0.999866	0.999697	0.0286863	0.00961742	0.00680484	0.00465021	0.00689914	Q9NTJ3	Both
0.0277193	0.000107337	E03	0.719698	0.735568	-0.0376913	2.56847e-05	0.417648	0.424797	0.417256	0.0277193	integrin subunit beta 3	ITGB3	69	0.979962	0.977849	0.980072	-0.0162608	0.0824457	0.133508	0.140284	0.133143	P05106	Both
0.0311949	0.000122954	E03	0.885664	0.892114	-0.0362506	3.69736e-05	0.176681	0.179294	0.176537	0.0311949	H1.1 linker histone, cluster member	H1-1	70	0.996787	0.996811	0.996786	0.000944513	0.688887	0.0267785	0.0264874	0.0267937	Q02539	Both
0.0311949	0.000124297	E03	0.565613	0.568019	-0.0357877	2.47466e-05	0.065649	0.0689303	0.0654704	0.0311949	cilia and flagella associated protein 36	CFAP36	71	0.754066	0.75452	0.754043	0.00495086	0.640679	0.0966376	0.0959659	0.0966728	Q96G28	Both
0.0321949	0.000130747	E03	0.367345	0.379214	-0.031856	0.000452926	0.375735	0.369056	0.376073	0.0321949	butyrophilin like 2	BTNL2	72	0.858631	0.861917	0.858459	0.0106781	0.287409	0.326162	0.321262	0.326417	Q9UIR0	Both
0.0321949	0.000131894	E03	0.520017	0.517542	0.0343747	4.12726e-05	0.0704981	0.0735976	0.0703299	0.0321949	coiled-coil domain containing 88B	CCDC88B	73	0.892887	0.893542	0.892852	0.006274	0.527726	0.109935	0.109892	0.109938	A6NC98	Both
0.0327899	0.000136172	E03	0.536959	0.530704	0.0353842	2.56721e-05	0.174503	0.179263	0.174245	0.0327899	NSL1 component of MIS12 kinetochore complex	NSL1	74	0.863114	0.864008	0.863067	0.00573311	0.493257	0.164236	0.16398	0.16425	Q96IY1	Both
0.038563	0.000162311	E03	0.811929	0.815564	-0.0334405	0.00012143	0.108624	0.108795	0.108612	0.038563	THO complex 5	THOC5	75	0.987144	0.986502	0.987177	-0.0156835	0.0597113	0.0428335	0.0433778	0.0428046	Q13769	Both
0.040585	0.0001731	E03	0.806305	0.80801	-0.00686442	0.349984	0.24853	0.24836	0.248539	0.040585	family with sequence similarity 221 member B	FAM221B	76	1.00083	0.999196	1.00091	-0.0325042	5.52069e-05	0.051119	0.0546349	0.0509267	A6H8Z2	Both
0.0423103	0.000182832	E03	0.953351	0.949586	0.0298281	0.000320548	0.128689	0.123412	0.128957	0.0423103	CD2 molecule	CD2	77	0.999134	0.999362	0.999122	0.0218776	0.0144991	0.012178	0.00937477	0.0123072	P06729	Both
