## Supplementary material for "The Etiology of Hypothyroidism Is Revealed by Alternative Genetics Association Study Methodologies": Suppl Tables S1-S8: MedRxiv-E03-Suppl Table S5-sampling100.xlsx

### Sheet: Sheet 1
Supplementary Table S5. Random sampling (with repetitions) by male group size (100 PWAS runs)
index	uniprot_id	count	in_female_genes	in_male_genes	fdr_qval (females -all	-log(fdr_qval) (males-all)
0	Q9UQQ2	93	yes	yes	7.68824e-32	31.1142
1	Q6UXA7	91	yes	yes	1.9513e-28	27.7097
2	P16410	80	yes	yes	2.11043e-20	19.6756
3	Q9H816	74	yes	yes	1.94783e-20	19.7104
4	O95873	58	yes	no	9.73117e-17	16.0118
5	Q9Y242	50	yes	yes	4.56178e-15	14.3409
6	Q15109	42	yes	no	8.51776e-14	13.0697
7	O00453	37	yes	no	3.07612e-13	12.512
8	Q9UIG5	33	yes	no	2.1244e-11	10.6728
9	Q9UIG4	30	yes	no	9.97322e-11	10.0012
10	P34931	29	yes	yes	2.80844e-12	11.5515
11	Q6NYC8	13	yes	no	3.60808e-07	6.44272
12	Q9UMR5	10	yes	no	2.37684e-06	5.624
13	Q5SSG8	9	yes	no	2.18081e-06	5.66138
14	Q9NP31	8	yes	no	4.35415e-06	5.3611
15	Q8IZS7	7	yes	no	1.19577e-06	5.92235
16	Q6UW10	7	yes	no	4.37114e-05	4.35941
17	P0C0L4	7	yes	no	1.44332e-06	5.84064
18	Q5SRN2	6	yes	no	2.17213e-06	5.66312
19	Q99880	5	yes	no	0.000249487	3.60295
20	Q99466	5	yes	no	7.38075e-05	4.1319
21	Q969F9	5	no	no	0.212497	0.672648
22	P20036	5	yes	no	2.81068e-07	6.55119
23	P04440	5	yes	no	4.08084e-05	4.38925
24	P01906	5	yes	no	3.50192e-06	5.45569
25	Q9H633	4	yes	no	1.53603e-05	4.8136
26	P43119	4	no	no	0.203939	0.690499
27	Q9Y6B7	3	yes	no	0.00829922	2.08096
28	Q9NX08	3	no	no	0.189893	0.721491
29	Q9BU70	3	yes	yes	4.35415e-06	5.3611
30	Q99496	3	no	no	0.232619	0.633355
31	Q96S38	3	no	no	0.512775	0.290073
32	Q8IWB1	3	no	no	0.8799	0.0555669
33	Q7Z6I8	3	no	no	0.545957	0.262842
34	Q7L1V2	3	no	no	0.636156	0.196437
35	Q5SSQ6	3	yes	no	2.78164e-05	4.5557
36	Q14653	3	yes	no	0.00193452	2.71343
37	Q01860	3	no	no	0.996583	0.00148674
38	P19875	3	no	no	0.256078	0.591628
39	Q9Y646	2	no	no	0.601273	0.220928
40	Q9Y4D2	2	no	no	0.201123	0.696538
41	Q9UGF7	2	yes	no	0.00143957	2.84177
42	Q9H9A5	2	no	no	0.8799	0.0555669
43	Q9H3S4	2	no	no	0.498246	0.302556
44	Q9BXC1	2	yes	no	0.0074132	2.12999
45	Q96KR7	2	no	no	0.490104	0.309712
46	Q96KQ7	2	yes	no	0.000249487	3.60295
47	Q8NGR1	2	yes	no	0.0419245	1.37753
48	Q8NEM2	2	no	no	0.43597	0.360544
49	Q8IXT2	2	no	no	0.386685	0.412642
50	Q86X55	2	no	no	0.366384	0.436064
51	Q86U86	2	no	no	0.619091	0.208245
52	Q6U7Q0	2	yes	no	0.00627132	2.20264
53	Q5SQQ9	2	no	no	0.63794	0.19522
54	Q5JTZ5	2	no	no	0.281827	0.550017
55	Q4VX62	2	no	no	0.490104	0.309712
56	Q32P44	2	no	no	0.23234	0.633877
57	Q30154	2	yes	no	4.35415e-06	5.3611
58	Q01518	2	no	no	0.593639	0.226478
59	P43235	2	no	no	0.593639	0.226478
60	P0CJ77	2	no	no	0.453885	0.343054
61	P0C1S8	2	no	no	0.740798	0.1303
62	P08397	2	no	no	0.366384	0.436064
63	P05106	2	yes	no	0.0190206	1.72078
64	P01911	2	yes	no	1.16439e-05	4.9339
65	O95395	2	no	no	0.827962	0.0819895
66	Q9Y6C9	1	no	no	0.162111	0.790187
67	Q9Y5S8	1	no	no	0.811122	0.090914
68	Q9Y581	1	no	no	0.878812	0.0561038
69	Q9Y3I1	1	no	no	0.9828	0.00753483
70	Q9Y3A0	1	no	no	0.837983	0.0767649
71	Q9Y2U5	1	no	no	0.381159	0.418894
72	Q9UPS6	1	no	no	0.698071	0.156101
73	Q9UKL4	1	no	no	0.812912	0.0899563
74	Q9UK53	1	no	no	0.868273	0.0613435
75	Q9UHP7	1	yes	no	0.000384696	3.41488
76	Q9UGP8	1	no	no	0.9438	0.0251202
77	Q9UC06	1	no	no	0.606497	0.217172
78	Q9UBP4	1	no	no	0.846642	0.0723003
79	Q9P0T7	1	no	no	0.881334	0.0548593
80	Q9NXH9	1	no	no	0.658555	0.181408
81	Q9NVL1	1	no	no	0.623412	0.205225
82	Q9NS18	1	no	no	0.509897	0.292517
83	Q9NQB0	1	no	no	0.999883	5.07635e-05
84	Q9NQ55	1	no	no	0.85098	0.0700809
85	Q9H9L4	1	no	no	0.366384	0.436064
86	Q9H977	1	no	no	0.63916	0.19439
87	Q9H7X3	1	no	no	0.669025	0.174558
88	Q9H607	1	no	no	0.501908	0.299376
89	Q9H3H3	1	no	no	0.833649	0.0790169
90	Q9H0F6	1	no	no	0.781456	0.107095
91	Q9H0B3	1	no	no	0.198572	0.702082
92	Q9C0H5	1	no	no	0.100065	0.999716
93	Q9BYG5	1	no	no	0.868125	0.0614175
94	Q9BT81	1	no	no	0.40088	0.396986
95	Q9BRK4	1	no	no	0.803915	0.0947901
96	Q99519	1	no	no	0.315131	0.501508
97	Q96QE2	1	no	no	0.908127	0.0418532
98	Q96PK6	1	no	no	0.803191	0.0951812
99	Q96NI8	1	no	no	0.680966	0.166875
100	Q96N96	1	no	no	0.698084	0.156092
101	Q96MH7	1	no	no	0.727592	0.138112
102	Q96IY1	1	no	no	0.104836	0.979488
103	Q96CS3	1	no	no	0.826448	0.0827847
104	Q969J2	1	no	no	0.283236	0.547852
105	Q92985	1	yes	no	0.00270887	2.56721
106	Q8WZ19	1	no	no	0.999883	5.07635e-05
107	Q8WYQ4	1	no	no	0.927463	0.0327034
108	Q8WYB5	1	no	no	0.822296	0.0849718
109	Q8WWB3	1	no	no	0.942504	0.0257169
110	Q8TF44	1	no	no	0.888836	0.0511782
111	Q8TF09	1	no	no	0.85098	0.0700809
112	Q8TD31	1	yes	no	0.0364497	1.43831
113	Q8TCW9	1	no	no	0.513083	0.289812
114	Q8TCI5	1	no	no	0.454184	0.342769
115	Q8TCD6	1	no	no	0.848008	0.0715999
116	Q8NHY0	1	no	no	0.991445	0.00373121
117	Q8NHH9	1	yes	no	0.0495864	1.30464
118	Q8NGP4	1	no	no	0.835782	0.0779072
119	Q8NGJ8	1	no	no	0.787096	0.103972
120	Q8NG11	1	no	no	0.662998	0.178488
121	Q8NEW0	1	no	no	0.999883	5.07635e-05
122	Q8NBJ5	1	no	no	0.610587	0.214253
123	Q8NB14	1	no	no	0.86216	0.0644124
124	Q8NAA4	1	no	no	0.854041	0.0685215
125	Q8N9W8	1	no	no	0.864793	0.0630877
126	Q8N9N5	1	no	no	0.888836	0.0511782
127	Q8N7N1	1	no	no	0.756156	0.121388
128	Q8N4B5	1	no	no	0.131641	0.880609
129	Q8N3R9	1	no	no	0.559285	0.252367
130	Q8N183	1	no	no	0.545957	0.262842
131	Q8N141	1	no	no	0.885979	0.0525767
132	Q8N0U4	1	no	no	0.836295	0.0776405
133	Q8IXA5	1	no	no	0.899967	0.0457734
134	Q8IWU6	1	no	no	0.696813	0.156884
135	Q8IVT2	1	no	no	0.460298	0.336961
136	Q8IV31	1	no	no	0.85098	0.0700809
137	Q8IUC0	1	no	no	0.999883	5.07635e-05
138	Q86YN6	1	no	no	0.845708	0.0727797
139	Q7Z692	1	no	no	0.578893	0.237402
140	Q7Z553	1	no	no	0.325748	0.487118
141	Q7Z2F6	1	no	no	0.999883	5.07635e-05
142	Q6ZTU2	1	no	no	0.855705	0.0676758
143	Q6ZT07	1	no	no	0.908127	0.0418532
144	Q6ZS86	1	no	no	0.534721	0.271872
145	Q6ZS30	1	no	no	0.835782	0.0779072
146	Q6ZRP0	1	no	no	0.386685	0.412642
147	Q6UWF9	1	no	no	0.479788	0.31895
148	Q6NXE6	1	no	no	0.758513	0.120037
149	Q6L8Q7	1	no	no	0.869453	0.060754
150	Q6J9G0	1	no	no	0.740944	0.130214
151	Q6DCA0	1	no	no	0.621165	0.206793
152	Q68DI1	1	no	no	0.671824	0.172745
153	Q5W0Z9	1	no	no	0.882469	0.0543006
154	Q5TZA2	1	no	no	0.835782	0.0779072
155	Q5T5A4	1	no	no	0.879941	0.0555463
156	Q5T124	1	no	no	0.784541	0.105385
157	Q5ST30	1	no	no	0.078435	1.10549
158	Q5JWF8	1	no	no	0.698071	0.156101
159	Q53GS9	1	no	no	0.933131	0.0300573
160	Q502W6	1	no	no	0.636733	0.196042
161	Q3LI64	1	no	no	0.798878	0.0975196
162	Q2M2E5	1	no	no	0.97478	0.0110934
163	Q16653	1	no	no	0.221533	0.654561
164	Q14CX7	1	yes	no	0.00143957	2.84177
165	Q13769	1	no	no	0.14161	0.848907
166	Q12809	1	no	no	0.771706	0.112548
167	Q04941	1	yes	no	0.0410791	1.38638
168	Q02846	1	no	no	0.864793	0.0630877
169	Q02539	1	no	no	0.285452	0.544467
170	Q01543	1	no	no	0.899967	0.0457734
171	Q01105	1	no	no	0.874485	0.0582477
172	P98175	1	no	no	0.749321	0.125332
173	P84077	1	no	no	0.742459	0.129327
174	P78330	1	no	yes	0.835808	0.0778937
175	P52657	1	no	no	0.698084	0.156092
176	P51858	1	yes	no	0.0499001	1.3019
177	P51648	1	no	no	0.767669	0.114826
178	P51617	1	yes	no	0.00829922	2.08096
179	P50479	1	no	no	0.756156	0.121388
180	P49757	1	no	no	0.835782	0.0779072
181	P49448	1	no	no	0.714023	0.146288
182	P49238	1	no	no	0.124508	0.904801
183	P48643	1	no	no	0.999883	5.07635e-05
184	P42166	1	no	no	0.999883	5.07635e-05
185	P41222	1	no	no	0.883537	0.0537751
186	P40306	1	no	no	0.835782	0.0779072
187	P26639	1	no	no	0.669025	0.174558
188	P22362	1	no	no	0.909622	0.0411392
189	P15538	1	no	no	0.808664	0.0922318
190	P10720	1	no	no	0.71921	0.143144
191	P0DPI2	1	no	no	0.71921	0.143144
192	P09914	1	no	no	0.589709	0.229362
193	P09884	1	no	no	0.746878	0.12675
194	P09132	1	no	no	0.281827	0.550017
195	P09067	1	no	no	0.8799	0.0555669
196	P06276	1	no	no	0.879797	0.0556173
197	P05090	1	no	no	0.591859	0.227782
198	P04439	1	no	no	0.19948	0.7001
199	P02679	1	no	no	0.999883	5.07635e-05
200	P02100	1	no	no	0.979528	0.00898329
201	P01903	1	yes	no	0.000110305	3.9574
202	P01374	1	yes	no	0.00712636	2.14713
203	P01213	1	no	no	0.951339	0.0216645
204	P01008	1	no	no	0.315131	0.501508
205	O95918	1	no	no	0.40088	0.396986
206	O95876	1	no	no	0.997982	0.000877237
207	O95639	1	no	no	0.226341	0.645236
208	O95453	1	no	no	0.698084	0.156092
209	O75592	1	no	no	0.645121	0.190359
210	O75182	1	no	no	0.698071	0.156101
211	O60237	1	no	no	0.999883	5.07635e-05
212	O15264	1	no	no	0.64296	0.191816
213	O00631	1	no	no	0.696813	0.156884
214	O00522	1	no	no	0.578893	0.237402
215	A6H8Z2	1	yes	no	0.0364497	1.43831
216	A0PJY2	1	no	no	0.873946	0.0585152
217	A0A0C4DH67	1	no	no	0.509897	0.292517
