## Supplementary material for "The Etiology of Hypothyroidism Is Revealed by Alternative Genetics Association Study Methodologies": Suppl Tables S1-S8: MedRxiv-E03-Suppl Table S7.xlsx

### Sheet: Sheet1
Supplementary Table S7. PRS partition by sex and inheritance modes.
Inheretance	Sex	Gene	Prelvelave by sex	Prelevelance (A)	Prelevelance (B)		Fold Prevelance ratio	% partition	Effect		Toal cohort
Dominant	Males	SH2B3	2.04	2.41	1.93		1.2487	0.23	Reduced risk		127769
Dominant	Females	SH2B3	7.44	8.73	7.06		1.23654	0.23	Reduced risk		159780
Dominant	Both	SH2B3	4.98	5.83	4.72		1.23517	0.23	Reduced risk		287549
Recessive	Males	SH2B3	2.04	1.7	2.16		1.27059	0.25	Reduced risk		127769
Recessice	Females	SH2B3	7.44	6.3	7.83		1.24286	0.25	Reduced risk		159780
Recessive	Both	SH2B3	4.98	4.2	5.23		1.24524	0.25	Reduced risk		287549
Dominant	Males	C6orf15	2.04	2.2	1.68		1.30952	0.3	Increased risk		127769
Dominant	Females	C6orf15	7.44	7.96	6.26		1.27157	0.3	Increased risk		159780
Dominant	Both	C6orf15	4.98	5.32	4.17		1.27578	0.3	Increased risk		287549
Recessive	Males	C6orf15	2.04	2.49	1.93		1.29016	0.2	Increased risk		127769
Recessice	Females	C6orf15	7.44	9.07	7.02		1.29202	0.2	Increased risk		159780
Recessive	Both	C6orf15	4.98	6.07	4.69		1.29424	0.2	Increased risk		287549
Dominant	Males	DCLRE1B	2.04	2.33	1.89		1.2328	0.34	Increased risk		127769
Dominant	Females	DCLRE1B	7.44	8.21	7.03		1.16785	0.34	Increased risk		159780
Dominant	Both	DCLRE1B	4.98	5.53	4.69		1.1791	0.34	Increased risk		287549
Recessive	Males	DCLRE1B	2.04	3.12	2.01		1.55224	0.03	Increased risk		127769
Recessice	Females	DCLRE1B	7.44	9.87	7.37		1.33921	0.03	Increased risk		159780
Recessive	Both	DCLRE1B	4.98	6.77	4.92		1.37602	0.03	Increased risk		287549
Dominant	Males	TCF19	2.04	2.26	1.87		1.20856	0.44	Increased risk		127769
Dominant	Females	TCF19	7.44	8.03	6.98		1.15043	0.44	Increased risk		159780
Dominant	Both	TCF19	4.98	5.4	4.64		1.16379	0.44	Increased risk		287549
Recessive	Males	TCF19	2.04	3.07	2.02		1.5198	0.02	Increased risk		127769
Recessice	Females	TCF19	7.44	7.93	7.09		1.11848	0.42	Increased risk		159780
Recessive	Both	TCF19	4.98	5.31	4.73		1.12262	0.42	Increased risk		287549
Dominant	Males	C6orf47	2.04	2.7	1.76		1.53409	0.08	Increased risk		127769
Dominant	Females	C6orf47	7.44	7.55	6.25		1.208	0.08	Increased risk		159780
Dominant	Both	C6orf47	4.98	5.04	4.18		1.20574	0.08	Increased risk		287549
Recessive	Males	C6orf47	2.04	2.27	1.91		1.18848	0.36	Increased risk		127769
Recessice	Females	C6orf47	7.44	8.33	6.49		1.28351	0.36	Increased risk		159780
Recessive	Both	C6orf47	4.98	5.56	4.64		1.19828	0.36	Increased risk		287549
Dominant	Males	C4A	2.04	2.1	1.67		1.25749	0.15	Increased risk		127769
Dominant	Females	C4A	7.44	7.55	6.12		1.23366	0.09	Increased risk		159780
Dominant	Both	C4A	4.98	5.05	4.07		1.24079	0.09	Increased risk		287549
Recessive	Males	C4A	2.04	2.19	1.9		1.15263	0.48	Increased risk		127769
Recessice	Females	C4A	7.44	7.89	6.99		1.12876	0.48	Increased risk		159780
Recessive	Both	C4A	4.98	5.28	4.66		1.13305	0.48	Increased risk		287549
