## Supplementary material for "The Etiology of Hypothyroidism Is Revealed by Alternative Genetics Association Study Methodologies": Suppl Tables S1-S8: MedRxiv-E03-Suppl Table S8-hypothyhyroid-OMIM-Gene-Map.xlsx

### Sheet: Sheet
Supplementary Table S8. OMIM search for Congenital Hypothyroidism.
Gene Map Search - '"HYPOTHYROIDISM, CONGENITAL" (Search in: Entries with: Genemap; Retrieve: gene map)'
Cytogenetic location	Genomic coordinates (From NCBI/GRCh38)	Gene/Locus	Gene/Locus name	Gene/Locus MIM number	Approved Symbol	Entrez Gene ID	Ensembl Gene ID	Comments	Phenotype	Phenotype MIM number	Inheritance	Pheno map key	Mouse Gene (from MGI)
1p13.2	1:115029826-115034309	TSHB, CHNG4	Thyroid-stimulating hormone, beta polypeptide	188540	TSHB	7252	ENSG00000134200,ENST00000256592;;;ENST00000256592	centromeric to NGFB	Hypothyroidism, congenital, nongoitrous 4	275100	Autosomal recessive	3	Tshb
2p25.3	2:1374047-1543673	TPO, TPX, TDH2A	Thyroid peroxidase	606765	TPO	7173	ENSG00000115705,ENST00000329066;;;ENST00000329066		Thyroid dyshormonogenesis 2A	274500	Autosomal recessive	3	Tpo
2q14.1	2:113215997-113278921	PAX8	Paired box homeotic gene-8	167415	PAX8	7849	ENSG00000125618,ENST00000429538;;;ENST00000429538		Hypothyroidism, congenital, due to thyroid dysgenesis or hypoplasia	218700	Autosomal dominant	3	Pax8
5p12	5:43602675-43707396	NNT, GCCD4	Nicotinamide nucleotide transhydrogenase	607878	NNT	23530	ENSG00000112992,ENST00000344920;;;ENST00000344920		Glucocorticoid deficiency 4, with or without mineralocorticoid deficiency	614736	Autosomal recessive	3	Nnt
5q11.2-q12.1	5:58969038-60522128	PDE4D, DPDE3, ACRDYS2	Phosphodiesterase-4D, cAMP-specific (dunce, Drosophila, homolog of, phosphodiesterase-E3)	600129	PDE4D	5144	ENSG00000113448,ENST00000340635;;;ENST00000340635		Acrodysostosis 2, with or without hormone resistance	614613	Autosomal dominant	3	Pde4d
5q35.1	5:173232109-173235206	NKX2-5, NKX2E, CSX, CHNG5, VSD3, HLHS2	NK2 homeobox-5 gene	600584	NKX2-5	1482	ENSG00000183072,ENST00000329198;;;ENST00000329198	near border with 5q35	Atrial septal defect 7, with or without AV conduction defects	108900	Autosomal dominant	3	Nkx2-5
5q35.1	5:173232109-173235206	NKX2-5, NKX2E, CSX, CHNG5, VSD3, HLHS2	NK2 homeobox-5 gene	600584	NKX2-5	1482	ENSG00000183072,ENST00000329198;;;ENST00000329198	near border with 5q35	Conotruncal heart malformations, variable	217095		3	Nkx2-5
5q35.1	5:173232109-173235206	NKX2-5, NKX2E, CSX, CHNG5, VSD3, HLHS2	NK2 homeobox-5 gene	600584	NKX2-5	1482	ENSG00000183072,ENST00000329198;;;ENST00000329198	near border with 5q35	Hypoplastic left heart syndrome 2	614435	Autosomal dominant	3	Nkx2-5
5q35.1	5:173232109-173235206	NKX2-5, NKX2E, CSX, CHNG5, VSD3, HLHS2	NK2 homeobox-5 gene	600584	NKX2-5	1482	ENSG00000183072,ENST00000329198;;;ENST00000329198	near border with 5q35	Hypothyroidism, congenital nongoitrous, 5	225250	Autosomal dominant	3	Nkx2-5
5q35.1	5:173232109-173235206	NKX2-5, NKX2E, CSX, CHNG5, VSD3, HLHS2	NK2 homeobox-5 gene	600584	NKX2-5	1482	ENSG00000183072,ENST00000329198;;;ENST00000329198	near border with 5q35	Tetralogy of Fallot	187500	Autosomal dominant	3	Nkx2-5
5q35.1	5:173232109-173235206	NKX2-5, NKX2E, CSX, CHNG5, VSD3, HLHS2	NK2 homeobox-5 gene	600584	NKX2-5	1482	ENSG00000183072,ENST00000329198;;;ENST00000329198	near border with 5q35	Ventricular septal defect 3	614432	Autosomal dominant	3	Nkx2-5
6q25.1	6:150369012-150405969	IYD, DEHAL1, TDH4	Iodotyrosine deiodinase	612025	IYD	389434	ENSG00000009765,ENST00000344419;;;ENST00000344419		Thyroid dyshormonogenesis 4	274800	Autosomal recessive	3	Iyd
7q22.3	7:107660828-107717809	SLC26A4, PDS, DFNB4, EVA, TDH2B	Solute carrier family 26 (sulfate transporter), member 4	605646	SLC26A4	5172	ENSG00000091137,ENST00000644269;;;ENST00000644269	some patients have digenic mutations with FOXI1	Deafness, autosomal recessive 4, with enlarged vestibular aqueduct	600791	Autosomal recessive	3	Slc26a4
7q22.3	7:107660828-107717809	SLC26A4, PDS, DFNB4, EVA, TDH2B	Solute carrier family 26 (sulfate transporter), member 4	605646	SLC26A4	5172	ENSG00000091137,ENST00000644269;;;ENST00000644269	some patients have digenic mutations with FOXI1	Pendred syndrome	274600	Autosomal recessive	3	Slc26a4
8q23.1	8:109086585-109121565	TRHR, CHNG7	Thyrotropin-releasing hormone receptor	188545	TRHR	7201	ENSG00000174417,ENST00000518632;;;ENST00000518632		Hypothyroidism, congenital, nongoitrous, 7	618573	Autosomal recessive	3	Trhr
8q24.22	8:132866958-133134899	TG, AITD3, TDH3	Thyroglobulin	188450	TG	7038	ENSG00000042832,ENST00000220616;;;ENST00000220616	distal to MYC	Thyroid dyshormonogenesis 3	274700	Autosomal recessive	3	Tg
8q24.22	8:132866958-133134899	TG, AITD3, TDH3	Thyroglobulin	188450	TG	7038	ENSG00000042832,ENST00000220616;;;ENST00000220616	distal to MYC	{Autoimmune thyroid disease, susceptibility to, 3}	608175		3	Tg
10q22.2	10:74824936-75032624	KAT6B, MYST4, MORF, GTPTS	Lysine acetyltransferase 6B	605880	KAT6B	23522	ENSG00000156650,ENST00000287239;;;ENST00000287239		Genitopatellar syndrome	606170	Autosomal dominant	3	Kat6b
10q22.2	10:74824936-75032624	KAT6B, MYST4, MORF, GTPTS	Lysine acetyltransferase 6B	605880	KAT6B	23522	ENSG00000156650,ENST00000287239;;;ENST00000287239		SBBYSS syndrome	603736	Autosomal dominant	3	Kat6b
14q13.3	14:36516397-36520232	NKX2-1, TITF1, NKX2A, TTF1, NMTC1	NK2 homeobox 1	600635	NKX2-1	7080	ENSG00000136352,ENST00000354822;;;ENST00000354822		Chorea, hereditary benign	118700	Autosomal dominant	3	Nkx2-1
14q13.3	14:36516397-36520232	NKX2-1, TITF1, NKX2A, TTF1, NMTC1	NK2 homeobox 1	600635	NKX2-1	7080	ENSG00000136352,ENST00000354822;;;ENST00000354822		Choreoathetosis, hypothyroidism, and neonatal respiratory distress	610978	Autosomal dominant	3	Nkx2-1
14q13.3	14:36516397-36520232	NKX2-1, TITF1, NKX2A, TTF1, NMTC1	NK2 homeobox 1	600635	NKX2-1	7080	ENSG00000136352,ENST00000354822;;;ENST00000354822		{Thyroid cancer, nonmedullary, 1}	188550	Autosomal dominant	3	Nkx2-1
14q31.1	14:80955621-81146306	TSHR, CHNG1	Thyroid-stimulating hormone receptor	603372	TSHR	7253	ENSG00000165409,ENST00000298171;;;ENST00000298171		Hyperthyroidism, familial gestational	603373	Autosomal dominant	3	Tshr
14q31.1	14:80955621-81146306	TSHR, CHNG1	Thyroid-stimulating hormone receptor	603372	TSHR	7253	ENSG00000165409,ENST00000298171;;;ENST00000298171		Hyperthyroidism, nonautoimmune	609152	Autosomal dominant	3	Tshr
14q31.1	14:80955621-81146306	TSHR, CHNG1	Thyroid-stimulating hormone receptor	603372	TSHR	7253	ENSG00000165409,ENST00000298171;;;ENST00000298171		Hypothyroidism, congenital, nongoitrous, 1	275200	Autosomal recessive	3	Tshr
14q31.1	14:80955621-81146306	TSHR, CHNG1	Thyroid-stimulating hormone receptor	603372	TSHR	7253	ENSG00000165409,ENST00000298171;;;ENST00000298171		Thyroid adenoma, hyperfunctioning, somatic			3	Tshr
14q31.1	14:80955621-81146306	TSHR, CHNG1	Thyroid-stimulating hormone receptor	603372	TSHR	7253	ENSG00000165409,ENST00000298171;;;ENST00000298171		Thyroid carcinoma with thyrotoxicosis, somatic			3	Tshr
15q21.1	15:45092650-45114172	DUOX2, THOX2, TDH6	Dual oxidase 2 (thyroid oxidase 2)	606759	DUOX2	50506	ENSG00000140279,ENST00000389039;;;ENST00000389039		Thyroid dyshormonogenesis 6	607200	Autosomal recessive	3	Duox2
15q21.1	15:45114326-45118421	DUOXA2, TDH5	Dual oxidase maturation factor 2	612772	DUOXA2	405753	ENSG00000140274,ENST00000323030;;;ENST00000323030	head-to-head with DUOX2	Thyroid dyshormonogenesis 5	274900	Autosomal recessive	3	Duoxa2
15q25.3-q26.1	15:84700001-93800000	CHNG3, RTSH	Hypothyroidism, congenital, nongoitrous, 3	609893		780915		max lod at D15S655	Hypothyroidism, congenital, nongoitrous, 3	609893		2
17q21.1	17:40062193-40093867	THRA, ERBA1, THRA1, CHNG6	Thyroid hormone receptor, alpha (oncogene ERBA1)	190120	THRA	7067	ENSG00000126351,ENST00000450525;;;ENST00000450525		Hypothyroidism, congenital, nongoitrous, 6	614450	Autosomal dominant	3	Thra
19p13.11	19:17871945-17895174	SLC5A5, NIS, TDH1	Solute carrier family 5 (sodium iodide symporter), member-5	601843	SLC5A5	6528	ENSG00000105641,ENST00000222248;;;ENST00000222248		Thyroid dyshormonogenesis 1	274400	Autosomal recessive	3	Slc5a5
Xp22.31-p22.2	X:9463295-9719740	TBL1X, TBL1, CHNG8	Transducin-beta-like 1, X-linked	300196	TBL1X	6907	ENSG00000101849,ENST00000645353;;;ENST00000645353		Hypothyroidism, congenital, nongoitrous, 8	301033	X-linked	3	Tbl1x
Xq22.3	X:108719946-108736563	IRS4, CHNG9	Insulin receptor substrate 4	300904	IRS4	8471	ENSG00000133124,ENST00000372129;;;ENST00000372129		Hypothyroidism, congenital, nongoitrous, 9	301035	X-linked recessive	3	Irs4
Phenotype Mapping Key
1 - The disorder is placed on the map due to its association with a gene, but the underlying defect is not known.
2 - The disorder was placed on the map by statistical methods.
3 - The molecular basis of the disorder is known.
4 - A contiguous gene duplication or deletion syndrome in which multiple genes are involved.

### Sheet: Sheet1
TSHB, CHNG4
TPO, TPX, TDH2A
PAX8
NNT, GCCD4
PDE4D, DPDE3, ACRDYS2
NKX2-5, NKX2E, CSX, CHNG5, VSD3, HLHS2
NKX2-5, NKX2E, CSX, CHNG5, VSD3, HLHS2
NKX2-5, NKX2E, CSX, CHNG5, VSD3, HLHS2
NKX2-5, NKX2E, CSX, CHNG5, VSD3, HLHS2
NKX2-5, NKX2E, CSX, CHNG5, VSD3, HLHS2
NKX2-5, NKX2E, CSX, CHNG5, VSD3, HLHS2
IYD, DEHAL1, TDH4
SLC26A4, PDS, DFNB4, EVA, TDH2B
SLC26A4, PDS, DFNB4, EVA, TDH2B
TRHR, CHNG7
TG, AITD3, TDH3
TG, AITD3, TDH3
KAT6B, MYST4, MORF, GTPTS
KAT6B, MYST4, MORF, GTPTS
NKX2-1, TITF1, NKX2A, TTF1, NMTC1
NKX2-1, TITF1, NKX2A, TTF1, NMTC1
NKX2-1, TITF1, NKX2A, TTF1, NMTC1
TSHR, CHNG1
TSHR, CHNG1
TSHR, CHNG1
TSHR, CHNG1
TSHR, CHNG1
DUOX2, THOX2, TDH6
DUOXA2, TDH5
CHNG3, RTSH
THRA, ERBA1, THRA1, CHNG6
SLC5A5, NIS, TDH1
TBL1X, TBL1, CHNG8
IRS4, CHNG9
