## Supplementary material for "The Etiology of Hypothyroidism Is Revealed by Alternative Genetics Association Study Methodologies": Suppl Tables S1-S8: MedRxiv-E03-Suppl. Table S6-coding GWAS by sex (444 variants).xlsx

### Sheet: Sheet 1
Supplemenrtary Tablr S6. coding-GWAS by sex stratification (females, males, both)
#CHROM	POS	male_neg_logP	female_neg_logP	both_neg_logP	malez	femalez	bothz	ID	ind
1	4772034	0.0635697	4.94783	3.84492	-0.171495	4.39113	3.80307	rs149284997	4772034
1	17296833	4.40753	1.27016	3.41157	4.11258	1.92938	3.54836	rs200774891	17296833
1	33960355	4.34303	0.104171	1.75793	4.07818	-0.270551	2.37685	rs368843222	33960355
1	41232317	4.09392	0.069027	0.955448	3.94275	-0.185233	1.59459	rs145482233	41232317
1	94508371	4.03132	0.0761397	1.42776	3.90805	0.20293	2.08197	rs555116112	94508371
1	112999706	4.28579	0.0154088	1.68375	4.04742	-0.0437016	2.31317	rs757282790	112999706
1	114438951	4.20657	5.71092	8.77129	-4.0045	-4.75898	-6.0248	rs1217401	114438951
1	114448389	10.9961	23.978	33.4538	6.80521	10.2614	12.1899	rs11552449	114448389
1	117619377	4.23997	0.409156	0.613835	4.02265	-0.859977	1.16675	rs142460316	117619377
1	150532371	1.07989	4.43961	5.09069	1.73242	4.1296	4.46212	rs142547900	150532371
1	156622231	0.490204	4.20133	4.29192	0.98741	4.00165	4.05072	rs149016541	156622231
1	156713558	0.106903	4.65924	3.70379	-0.276971	4.24442	3.72182	rs4399146	156713558
1	156784982	1.48392	10.487	11.3186	2.13433	6.63439	6.91133	rs926103	156784982
1	158670285	4.10053	0.0500989	1.13407	3.9464	-0.136979	1.79009	rs147682709	158670285
1	159558057	4.10006	0.0750419	1.41765	3.94614	0.200213	2.07243	rs570385847	159558057
1	161736181	5.58998	0.0693555	2.05888	4.70246	0.186054	2.62237	rs574601352	161736181
1	171303836	4.56164	0.0186204	1.30701	4.19375	0.0526248	1.96585	rs45599742	171303836
1	212965095	0.430357	4.10158	4.13989	-0.894172	-3.94698	-3.96805	rs17856201	212965095
1	220101514	4.67619	0.00996277	1.5813	4.25316	-0.0284276	2.22288	rs554675480	220101514
1	220363770	5.5299	0.138305	2.32152	4.67414	0.34876	2.8222	rs149563712	220363770
1	240370976	4.54479	0.0357371	1.58867	4.18494	-0.0991656	2.22947	rs562360130	240370976
1	247027327	4.12234	1.12657	3.57179	3.95841	1.78219	3.64437	rs548943647	247027327
2	20096818	1.96168	4.02686	5.40641	2.54517	3.90557	4.61544	rs148295696	20096818
2	24261545	4.40776	0.967099	3.93781	4.1127	1.60784	3.85571	rs147496509	24261545
2	48686945	4.17757	0.231885	0.707804	3.98869	-0.544216	1.29311	rs200936594	48686945
2	55771169	2.55183	4.50391	6.3462	2.98817	4.16351	5.04623	rs1045920	55771169
2	55872538	2.26405	4.82233	6.46929	2.7795	4.32789	5.10014	rs7594497	55872538
2	74592717	4.31342	0.47124	2.51322	4.06229	0.958367	2.9609	rs751782015	74592717
2	103340351	4.20045	0.416212	2.50713	4.00117	0.871429	2.95658	rs200918780	103340351
2	113958973	4.43123	2.08449	4.62887	4.12516	2.6424	4.22871	rs143129434	113958973
2	160706544	4.05535	0.568143	2.98155	3.92141	1.10236	3.27855	rs78685880	160706544
2	163124051	0.730879	8.35841	8.1879	-1.32301	-5.86912	-5.80367	rs1990760	163124051
2	163124637	0.177929	4.44153	4.048	-0.434603	-4.13061	-3.91733	rs35667974	163124637
2	163128824	0.231783	6.79426	6.02053	-0.544015	-5.23997	-4.90093	rs3747517	163128824
2	179597590	4.13313	0.167658	1.47417	3.96434	0.412819	2.12531	rs190636272	179597590
2	182399083	4.57584	0.0480576	1.5893	4.20115	-0.131669	2.23003	rs184654468	182399083
2	204732714	11.4452	23.9602	33.8517	6.95255	10.2574	12.2644	rs231775	204732714
2	228159757	5.32374	0.392718	2.75805	4.57575	0.83301	3.13041	rs574443391	228159757
2	242374446	5.99117	0.145617	2.5607	4.88764	0.364979	2.9944	rs78087370	242374446
3	39307162	3.04154	4.11002	6.16678	3.31734	3.95163	4.96667	rs3732378	39307162
3	44541170	6.6056	0.0811234	1.60421	5.15923	-0.215195	2.24332	rs547987913	44541170
3	47618861	4.4801	0.0987433	1.22664	4.15098	-0.257711	1.88565	rs373659374	47618861
3	58183636	0.157244	4.04844	3.65497	0.390408	3.91757	3.69334	rs35677470	58183636
3	58553039	4.22647	0.132587	1.49719	4.01532	0.335951	2.14656	rs11539082	58553039
3	121643804	0.137044	4.64917	4.11376	-0.345946	-4.23922	-3.95369	rs2257212	121643804
3	121647286	0.146307	4.58802	4.07376	-0.366501	-4.2075	-3.93161	rs1143671	121647286
3	121648168	0.138883	4.62169	4.09503	-0.350049	-4.22499	-3.94336	rs1143672	121648168
3	142102240	4.11934	0.536815	2.37414	3.95676	1.05697	2.86083	rs368411156	142102240
4	2130921	4.29931	0.0731577	1.2336	4.0547	-0.195537	1.8927	rs150570640	2130921
4	3237499	0.329829	4.47065	4.3103	0.725869	4.146	4.06061	rs561076268	3237499
4	3318888	4.52729	0.264849	1.86852	4.17578	0.607621	2.46936	rs149727163	3318888
4	9176210	4.02789	0.259479	0.90398	3.90615	-0.597461	1.53516	rs571961564	9176210
4	44450185	4.01203	0.0459501	1.48128	3.89731	0.126166	2.13189	rs199599084	44450185
4	86915872	0.522691	4.08952	4.38746	1.03616	3.94032	4.1019	rs141564681	86915872
4	187004074	2.7544	4.57181	6.59588	-3.12794	-4.19905	-5.15503	rs3775291	187004074
5	10638148	0.132345	4.90607	4.52679	0.335407	4.37018	4.17552	rs78931230	10638148
5	70805968	5.62672	0.172041	1.47507	4.71969	-0.422153	2.12615	rs546717258	70805968
5	94872806	0.322183	4.41532	4.28437	0.712379	4.11671	4.04665	rs534555195	94872806
5	122435582	4.21563	0.183385	1.77737	4.00943	0.446046	2.39332	rs531274539	122435582
5	140044604	0.288026	4.24406	4.12518	0.650766	4.02486	3.95997	rs142586731	140044604
5	174156168	4.58355	0.040711	1.06568	-4.20517	0.112383	-1.71708	rs4242182	174156168
5	176332446	5.00995	0.0175849	1.80657	4.42212	-0.0497547	2.41789	rs145704288	176332446
6	24403275	0.319486	4.23029	2.67579	-0.707594	4.0174	3.07435	rs146005498	24403275
6	26370657	1.39675	4.17734	5.13045	2.05262	3.98856	4.48169	rs9358936	26370657
6	26373507	1.43543	4.08181	5.06376	2.08918	3.93606	4.44882	rs13216828	26373507
6	26409890	2.79443	4.07774	6.09941	3.15494	3.93381	4.93649	rs41266839	26409890
6	27775674	2.87552	6.38279	8.58985	3.20901	5.06231	5.95686	rs200484	27775674
6	27834677	0.707744	4.28658	4.57927	-1.29303	-4.04784	-4.20294	rs34144478	27834677
6	27879200	2.31598	4.44979	6.12316	2.8181	4.13498	4.94715	rs34788973	27879200
6	27879397	0.919182	4.0309	4.54885	-1.55287	-3.90782	-4.18706	rs34957169	27879397
6	27879982	3.1841	4.71215	7.00552	3.40797	4.27166	5.32903	rs61742093	27879982
6	28121278	0.841526	4.11823	4.556	-1.46092	-3.95615	-4.1908	rs62620226	28121278
6	28227217	3.66169	4.77346	7.48386	3.69727	4.30303	5.52568	rs61737338	28227217
6	28264717	0.619235	5.28355	5.3456	1.17422	4.55634	4.58627	rs3800326	28264717
6	28268824	3.39	4.07684	6.43852	3.53526	3.93331	5.08672	rs33932084	28268824
6	28327371	0.745131	5.56668	5.76766	-1.34127	-4.69149	-4.78529	rs733743	28327371
6	28359186	0.521304	5.62282	5.52086	-1.0341	-4.71787	-4.66987	rs2232430	28359186
6	28366151	2.76596	4.88935	6.92218	3.13576	4.36176	5.29407	rs2232423	28366151
6	28543089	0.82479	5.62128	5.92854	-1.44061	-4.71714	-4.85916	rs41270593	28543089
6	29012712	3.45507	6.23313	8.90234	3.57465	4.99623	6.07342	rs34892006	29012712
6	29275298	0.375928	5.51429	3.91736	-0.805042	4.66676	3.84417	rs17404424	29275298
6	29342775	2.71486	4.73419	6.69201	3.10109	4.28296	5.19636	rs3749971	29342775
6	29408313	1.08604	4.46055	5.13839	-1.73904	-4.14067	-4.48559	rs2074466	29408313
6	29555864	0.57199	7.06903	6.89245	-1.10786	-5.35553	-5.28154	rs1233387	29555864
6	29910358	0.560993	4.69377	4.75618	-1.09209	-4.26222	-4.29421	rs1143146	29910358
6	29910566	4.42595	5.1355	8.38758	4.12236	4.48417	5.88025	rs41545116	29910566
6	29910771	1.13519	4.50085	5.2757	-1.79126	-4.1619	-4.55253	rs1136690	29910771
6	29910774	1.13452	4.55769	5.32964	-1.79056	-4.19169	-4.57859	rs9260139	29910774
6	29911064	0.0216496	6.80615	5.46927	-0.0609844	5.24502	4.6454	rs1136695	29911064
6	29911114	0.258986	4.39777	3.1695	-0.596522	4.10739	3.39878	rs3173420	29911114
6	29911203	0.208333	4.13967	3.02692	0.497315	-3.96794	-3.30792	rs1059517	29911203
6	29911218	0.60779	4.73928	4.83529	-1.15835	-4.28557	-4.33446	rs1059526	29911218
6	29911256	0.0273418	4.3962	3.51054	-0.0765469	4.10656	3.60793	rs1059542	29911256
6	29911271	3.08581	4.49701	6.71784	-3.34571	-4.15988	-5.20741	rs3098019	29911271
6	29911272	2.57693	4.74091	6.67812	-3.00579	-4.2864	-5.19041	6:29911272_T_G	29911272
6	29912280	0.0680898	6.24639	5.2374	0.182883	5.00212	4.53395	rs1136903	29912280
6	29912348	0.121913	4.26891	3.2355	0.311734	-4.03831	-3.44013	rs1137078	29912348
6	29912856	0.0382302	6.30531	5.21154	0.105807	5.0282	4.52137	rs2231119	29912856
6	30039418	0.702535	5.36179	5.52769	-1.28622	-4.59405	-4.6731	rs2301752	30039418
6	30078275	1.83989	5.14325	6.47087	2.44568	4.48797	5.10083	rs2523989	30078275
6	30124811	2.50021	4.0461	5.80756	-2.95166	-3.91627	-4.80371	rs144731721	30124811
6	30313340	1.33726	7.64904	8.43852	-1.99541	-5.59208	-5.89963	rs6986	30313340
6	30652729	1.53251	4.89358	5.9232	2.17886	4.3639	4.85672	rs2213944	30652729
6	30652781	4.60569	7.38282	10.9193	4.21669	5.4847	6.77969	rs9262143	30652781
6	30679963	1.51572	4.96801	5.98034	2.16356	4.40122	4.88272	rs2844707	30679963
6	30680968	1.52798	4.98505	6.01203	2.17474	4.40972	4.89709	rs2517560	30680968
6	30880156	1.37681	4.73137	5.68423	-2.03358	-4.28152	-4.74656	rs3218820	30880156
6	30893941	3.81669	6.51429	9.41424	3.78694	5.11972	6.25988	rs4678	30893941
6	30899524	3.61237	6.60404	9.35893	3.66834	5.15855	6.23999	rs3131787	30899524
6	30954245	2.49656	5.50756	7.386	-2.94906	-4.66357	-5.48599	rs1634730	30954245
6	30954466	0.152506	6.69714	5.82592	-0.380099	-5.19855	-4.81216	rs142955311	30954466
6	30954467	0.152506	6.69714	5.82592	-0.380099	-5.19855	-4.81216	rs150697517	30954467
6	30954485	0.479942	7.87231	7.41864	-0.971751	-5.68066	-5.49926	rs140951082	30954485
6	30993377	5.10397	0.101404	1.58265	-4.46866	-0.26402	-2.22409	rs3094672	30993377
6	30993590	0.806714	7.71967	7.75779	-1.41846	-5.62024	-5.63539	rs12179536	30993590
6	30994248	2.83562	13.1939	15.3822	3.1825	7.49965	8.13418	rs28360986	30994248
6	30994253	1.9971	9.92835	11.3038	2.57351	6.44196	6.90649	rs28360987	30994253
6	30996105	1.61806	6.99763	8.02773	2.2556	5.32573	5.74155	rs9262548	30996105
6	30999997	0.387241	9.11373	8.31817	-0.823934	-6.15107	-5.85374	rs10947121	30999997
6	31002527	0.309026	8.4835	7.605	-0.688913	-5.9167	-5.57445	rs4248153	31002527
6	31079643	11.6381	42.3635	53.0179	-7.0149	-13.7617	-15.4345	rs1265054	31079643
6	31079889	11.6558	42.9535	53.6341	-7.02061	-13.8596	-15.5258	rs1265053	31079889
6	31079894	1.76941	5.48126	6.72781	2.38659	4.6511	5.21167	rs2233977	31079894
6	31079994	2.5822	10.1088	12.2097	3.00948	6.50472	7.19666	rs2233976	31079994
6	31080009	1.64937	7.34243	8.38961	2.28318	5.46823	5.88102	rs2233975	31080009
6	31080016	5.80981	16.401	21.3403	4.80474	8.41373	9.65751	rs2233974	31080016
6	31105857	1.73691	18.0639	18.553	2.35894	8.85154	8.97636	rs144826968	31105857
6	31105891	2.56727	4.16991	5.99527	-2.99902	-3.9845	-4.8895	rs2233952	31105891
6	31106459	2.46487	7.5569	9.51369	2.92644	5.55514	6.2955	rs1265097	31106459
6	31106489	0.411313	4.45003	4.3322	-0.863485	-4.13511	-4.07237	rs1265096	31106489
6	31106499	0.878496	8.72184	8.82145	1.50516	6.00636	6.04345	rs9263726	31106499
6	31107648	1.89447	15.716	16.609	2.49066	8.22677	8.4697	rs1063646	31107648
6	31110391	3.67453	11.5902	14.6526	3.70477	6.99946	7.92809	rs1576	31110391
6	31112484	1.21669	6.23008	7.00674	1.87555	4.99488	5.32954	rs130072	31112484
6	31112737	2.42168	5.51528	7.33402	2.89536	4.66723	5.4648	rs130079	31112737
6	31116246	1.3335	5.39142	6.25997	1.99176	4.60826	5.00814	rs130068	31116246
6	31116502	0.849584	4.3308	4.78269	-1.47064	-4.07162	-4.30774	rs2027937	31116502
6	31118511	1.40778	14.5774	14.8773	-2.06309	-7.90657	-7.99212	rs130067	31118511
6	31118898	1.37056	6.67795	7.60493	2.02758	5.19033	5.57442	rs11540822	31118898
6	31122482	1.78481	4.51217	5.80127	2.3996	4.16785	4.80081	rs130076	31122482
6	31122500	1.58392	4.28051	5.39731	2.22522	4.04457	4.61108	rs130065	31122500
6	31129310	6.06275	15.1482	20.3332	4.91999	8.06863	9.41697	rs7750641	31129310
6	31129616	4.29523	11.3066	14.877	-4.0525	-6.9074	-7.99203	rs2073721	31129616
6	31129707	1.19549	6.08917	6.84989	1.8539	4.93189	5.26357	rs2073724	31129707
6	31237124	0.582273	6.84243	6.70654	1.12249	5.2604	5.20258	rs1130838	31237124
6	31237162	0.597276	6.72463	6.61824	1.14365	5.21031	5.16468	rs35708511	31237162
6	31237769	0.529398	7.2468	6.98157	1.04607	5.42907	5.31901	rs1050105	31237769
6	31237776	1.20015	7.986	8.54256	1.85867	5.72526	5.93903	rs1050118	31237776
6	31237802	0.570098	5.79998	5.75459	1.10515	4.80022	4.77924	rs1050147	31237802
6	31237862	3.80453	22.3958	25.2516	3.77997	9.9035	10.5408	rs9264621	31237862
6	31237991	0.398893	5.77288	5.5108	0.843188	4.7877	4.66511	rs2308628	31237991
6	31238010	0.70058	5.30019	5.49127	1.28366	4.56438	4.65585	rs1131015	31238010
6	31238029	0.531964	5.46089	5.40297	1.04985	4.64142	4.61379	rs2308622	31238029
6	31238053	0.689749	7.00525	7.00656	1.26942	5.32892	5.32947	rs707908	31238053
6	31238068	2.32127	11.4175	13.1291	-2.82201	-6.94355	-7.48005	rs1050276	31238068
6	31238155	2.39723	17.8723	19.1565	-2.87765	-8.80218	-9.12805	rs1050328	31238155
6	31238230	0.58801	6.636	6.52456	1.13061	5.17232	5.12418	rs1050716	31238230
6	31238232	0.214994	4.04447	3.72123	-0.510723	-3.91537	-3.73195	rs1050343	31238232
6	31238259	0.554007	6.72486	6.55314	1.08201	5.21041	5.13656	rs1131096	31238259
6	31238909	0.478046	6.75515	6.47317	-0.968843	-5.22333	-5.10183	rs1050686	31238909
6	31239057	2.47367	18.2934	19.891	2.93273	8.91031	9.30942	rs2308575	31239057
6	31239090	0.959813	12.7141	12.5687	-1.59956	-7.35344	-7.3086	rs34592426	31239090
6	31239108	1.69805	10.9158	11.9141	-2.32555	-6.77855	-7.10323	rs1131118	31239108
6	31239376	2.24208	15.5635	16.8962	-2.76302	-8.18461	-8.54638	rs1131122	31239376
6	31239378	0.00323317	4.08826	3.38926	0.00929653	-3.93963	-3.53481	rs1131123	31239378
6	31239407	0.759695	6.5878	6.75901	1.35977	5.15155	5.22498	rs17408553	31239407
6	31239417	0.740942	6.68925	6.82244	1.33592	5.19518	5.25194	rs2308557	31239417
6	31239430	0.211928	5.31887	4.82069	-0.504565	-4.5734	-4.32705	rs41543814	31239430
6	31239449	5.1541	17.5979	21.9206	4.4933	8.73102	9.79351	rs28626310	31239449
6	31239543	3.86124	22.1122	25.0438	3.81236	9.83801	10.4957	rs1050428	31239543
6	31239585	1.8546	16.8633	17.6262	-2.45787	-8.53764	-8.73838	rs1050437	31239585
6	31239630	1.5823	12.9337	13.6888	-2.22377	-7.42072	-7.64762	rs1131151	31239630
6	31239776	1.1692	7.35844	7.86116	-1.82678	-5.47477	-5.67626	rs2074493	31239776
6	31239802	0.636915	6.7437	6.69231	1.19851	5.21845	5.19648	rs1050451	31239802
6	31239821	0.689088	4.92672	5.09435	1.26855	4.38055	4.46392	rs2308527	31239821
6	31239827	0.693734	7.0863	7.08482	1.27467	5.36272	5.3621	rs2308525	31239827
6	31323958	4.35874	4.47105	7.52293	-4.08658	-4.14621	-5.54146	rs1131279	31323958
6	31323992	0.242296	4.71692	4.3595	-0.564511	-4.27411	-4.08698	rs41551517	31323992
6	31323993	0.242296	4.71692	4.3595	-0.564511	-4.27411	-4.08698	rs41551919	31323993
6	31324036	1.92063	16.3694	17.1662	2.51199	8.40519	8.61788	rs151341293	31324036
6	31324202	3.59234	6.89774	9.7525	-3.65653	-5.28377	-6.38024	rs41556417	31324202
6	31324491	0.955237	7.37383	7.68086	-1.59435	-5.48104	-5.60478	rs3180379	31324491
6	31324526	5.62306	12.3649	17.0617	-4.71798	-7.24525	-8.59028	rs1131212	31324526
6	31324542	2.76973	4.26582	6.31329	-3.1383	-4.03664	-5.03173	rs1131201	31324542
6	31324547	2.3031	12.5088	14.2403	-2.80857	-7.29002	-7.8093	rs1065386	31324547
6	31324549	2.30364	12.5088	14.2407	-2.80897	-7.29003	-7.80943	rs1050570	31324549
6	31324552	3.12557	4.46394	6.79343	-3.37102	-4.14246	-5.23962	rs141484466	31324552
6	31324599	2.77651	25.2466	26.6727	-3.14287	-10.5397	-10.8442	rs1050538	31324599
6	31324647	0.825803	7.31297	7.35383	1.44184	5.4562	5.47289	rs9266183	31324647
6	31324702	2.50988	4.53889	6.33288	-2.95852	-4.18185	-5.04037	rs1050486	31324702
6	31324736	0.636584	7.15646	6.9679	1.19805	5.39181	5.31328	6:31324736_TG_T	31324736
6	31324892	0.638289	5.01329	5.13389	1.20038	4.42379	4.48338	rs1131159	31324892
6	31324925	0.811969	5.61852	5.91466	1.42492	4.71585	4.85283	rs1050458	31324925
6	31324931	0.990592	5.28598	5.81126	1.63433	4.55751	4.80541	rs9266206	31324931
6	31473561	2.26647	5.54555	7.26278	2.7813	4.68153	5.43563	rs1065075	31473561
6	31473957	4.29846	16.0245	19.6256	4.05425	8.31148	9.24429	rs3134900	31473957
6	31474000	2.33736	5.49309	7.2666	2.83387	4.65671	5.4372	rs1051788	31474000
6	31474820	3.85651	5.14756	7.97687	-3.80967	-4.49009	-5.72169	rs41293883	31474820
6	31477681	3.82048	7.68331	10.7709	-3.78911	-5.60576	-6.73015	rs1065076	31477681
6	31540757	1.11185	6.39836	7.04074	1.7666	5.06914	5.34374	rs2229092	31540757
6	31540784	2.392	8.77358	10.5838	2.87385	6.02565	6.66721	rs1041981	31540784
6	31595882	5.96447	15.6859	20.8623	-4.87551	-8.21846	-9.54409	rs1046080	31595882
6	31600106	1.62742	6.52161	7.69191	-2.26388	-5.1229	-5.60919	rs41273264	31600106
6	31601344	6.20626	15.5407	20.915	-4.98428	-8.17827	-9.55667	rs2272593	31601344
6	31604591	3.89672	13.6098	16.7677	3.8325	7.62417	8.51215	rs10885	31604591
6	31627449	0.0913697	4.46479	3.92698	-0.240076	-4.1429	-3.8496	rs2242655	31627449
6	31627523	5.86615	15.12	20.1822	-4.83064	-8.0607	-9.38039	rs3130617	31627523
6	31632134	3.85072	13.8466	16.9678	3.80637	7.69421	8.5654	rs3130618	31632134
6	31659382	0.223061	5.52641	4.16554	-0.526808	4.67249	3.98211	rs529547111	31659382
6	31692386	2.45041	5.16545	6.99258	-2.91607	-4.49886	-5.32362	rs11575845	31692386
6	31708328	0.588113	7.86661	7.67348	-1.13075	-5.67841	-5.60184	rs2075789	31708328
6	31731881	0.62296	9.76016	9.39534	-1.17936	-6.38294	-6.25309	rs6905572	31731881
6	31733466	5.62532	15.043	19.798	4.71904	8.039	9.28665	rs3101017	31733466
6	31734313	1.16866	4.65752	5.43096	-1.82622	-4.24353	-4.62716	rs28400002	31734313
6	31737818	0.338918	4.09891	2.79633	0.741769	-3.9455	-3.15621	rs115526889	31737818
6	31762843	1.38204	6.11936	7.07125	2.03859	4.94545	5.35646	rs2607015	31762843
6	31762844	1.38131	6.1187	7.07017	2.03789	4.94515	5.35601	rs2753960	31762844
6	31777946	2.94356	12.2057	14.642	3.25378	7.1954	7.92507	rs2075800	31777946
6	31778272	6.7837	15.8175	21.694	-5.23549	-8.25474	-9.74063	rs2227956	31778272
6	31846741	0.86868	4.54538	4.97324	-1.4935	-4.18525	-4.40383	rs2075798	31846741
6	31864547	2.40254	9.85334	11.7541	2.8815	6.41571	7.05217	rs7887	31864547
6	31914180	2.12212	10.7185	12.3204	-2.67161	-6.7126	-7.23136	rs641153	31914180
6	31918464	2.9848	9.85538	12.0658	3.28066	6.41642	7.15134	rs4151659	31918464
6	31928306	2.10656	10.1193	11.7277	-2.65957	-6.50834	-7.04371	rs438999	31928306
6	31936679	2.94306	11.523	13.8681	-3.25346	-6.97775	-7.70055	rs449643	31936679
6	31964785	2.98207	7.15609	9.49942	-3.27889	-5.39166	-6.2904	rs201016130	31964785
6	32010272	1.98107	9.78485	11.2368	2.56072	6.39164	6.88456	rs17421133	32010272
6	32010732	0.758304	6.5822	6.80577	1.35801	5.14913	5.24486	rs1135809	32010732
6	32017163	2.14429	9.55051	10.9465	2.6887	6.30864	6.78873	rs9267795	32017163
6	32023903	1.10833	4.63391	5.3596	-1.76286	-4.23132	-4.593	rs440160	32023903
6	32025870	2.35455	7.49457	9.24909	-2.8465	-5.53001	-6.20031	rs2066982	32025870
6	32026107	1.75444	6.16491	7.51434	-2.37389	-4.96583	-5.53799	rs1009382	32026107
6	32029183	2.45717	7.60021	9.44241	-2.92092	-5.57253	-6.26999	rs2269429	32029183
6	32035603	2.42171	7.47765	9.28787	-2.89539	-5.52317	-6.21435	rs9469081	32035603
6	32046944	1.43333	6.51188	7.34183	2.08721	5.11867	5.46799	rs9267799	32046944
6	32052444	1.90997	5.49489	6.9441	-2.50332	-4.65757	-5.30329	rs61995676	32052444
6	32056580	2.2968	7.3413	9.04036	-2.80389	-5.46778	-6.12423	rs204900	32056580
6	32064098	2.45729	7.18907	9.03411	-2.921	-5.40529	-6.12193	rs204896	32064098
6	32064726	5.92612	14.1398	19.1187	4.85806	7.78009	9.11863	rs1150752	32064726
6	32065113	1.17594	7.7386	8.28975	-1.83376	-5.62777	-5.84285	rs61746206	32065113
6	32122386	4.95081	10.5123	14.6173	-4.39262	-6.64297	-7.91799	rs3134604	32122386
6	32122472	2.04086	5.15934	6.72156	2.60819	4.49586	5.209	rs3096696	32122472
6	32134510	2.01272	5.21852	6.75469	2.58594	4.52477	5.22314	rs3096697	32134510
6	32149140	4.07284	0.23232	1.73826	3.9311	0.545068	2.3601	rs3176931	32149140
6	32151443	2.81813	21.7899	23.6751	3.17082	9.76304	10.1938	rs2070600	32151443
6	32180623	2.26962	11.4231	12.9192	2.78365	6.94535	7.41629	rs9267835	32180623
6	32190390	2.88197	7.65314	9.98292	3.21328	5.59372	6.461	rs915894	32190390
6	32261252	6.73109	13.1775	18.7485	5.21307	7.49471	9.02576	rs7775397	32261252
6	32261771	2.73977	10.4868	12.6255	3.11802	6.63432	7.32615	rs560505	32261771
6	32298372	2.75216	9.90081	12.0679	3.12642	6.43234	7.15201	rs9405090	32298372
6	32299822	3.83733	8.05334	11.1251	3.79874	5.75152	6.84783	rs1003878	32299822
6	32303236	1.22285	5.28552	6.00102	-1.88181	-4.55729	-4.8921	rs138803851	32303236
6	32303692	6.93531	13.0289	18.7438	5.29959	7.44969	9.02458	rs1265754	32303692
6	32307382	2.75013	10.0134	12.1792	3.12505	6.47161	7.18708	rs1033500	32307382
6	32333955	2.73246	9.89234	12.0411	3.11306	6.42937	7.14351	rs9268368	32333955
6	32336586	2.70162	9.6716	11.789	3.09205	6.35166	7.06335	rs9268384	32336586
6	32337686	7.55505	19.2062	25.9042	-5.55439	-9.14044	-10.6812	rs3129941	32337686
6	32370835	1.36357	5.25183	6.22014	2.02086	4.54096	4.99046	rs2076523	32370835
6	32411646	1.57363	6.296	7.42301	-2.216	-5.02409	-5.50104	rs7192	32411646
6	32486344	1.69767	9.98413	11.1702	-2.32523	-6.46143	-6.8627	rs1071759	32486344
6	32486366	3.22539	10.9756	13.8061	3.43382	6.7984	7.68227	rs147439581	32486366
6	32486437	4.93778	15.1952	19.4787	-4.38609	-8.08185	-9.20805	rs1136905	32486437
6	32487174	6.89978	29.6326	35.6312	5.28463	11.4508	12.592	rs112872773	32487174
6	32487309	4.37739	14.7781	18.5595	-4.09653	-7.96392	-8.97799	rs1059633	32487309
6	32487353	2.56698	4.39616	6.2694	-2.99881	-4.10653	-5.01232	rs114293611	32487353
6	32487390	4.63623	15.1457	19.1997	-4.23252	-8.06793	-9.13881	rs77180119	32487390
6	32487398	4.63623	15.1457	19.1997	-4.23252	-8.06793	-9.13881	rs115198947	32487398
6	32489708	0.400009	8.18018	7.71346	0.845022	5.80069	5.61777	rs41556512	32489708
6	32489711	3.06556	21.4161	23.6786	3.33276	9.67539	10.1946	rs1136778	32489711
6	32489754	3.05256	6.55724	8.94884	-3.32442	-5.13834	-6.09058	rs41551116	32489754
6	32489853	4.17396	10.4592	14.0134	3.98671	6.62494	7.74317	rs1059580	32489853
6	32489868	1.69691	13.215	14.2414	2.32457	7.50603	7.80962	rs1059576	32489868
6	32489874	5.0647	13.6943	18.1351	-4.44928	-7.64923	-8.86982	rs140781802	32489874
6	32489883	4.33326	17.0344	20.8195	-4.07294	-8.58306	-9.53388	rs142793258	32489883
6	32497917	1.02458	5.86255	6.42379	-1.67213	-4.82899	-5.08028	rs71549220	32497917
6	32497961	1.11064	8.66675	9.23831	1.76532	5.98575	6.1964	rs1064587	32497961
6	32497961	7.26164	16.1856	22.4179	-5.43516	-8.35539	-9.90858	rs1064587	32497961
6	32497962	5.2929	13.0589	17.6001	-4.56086	-7.45878	-8.7316	rs701884	32497962
6	32497962	1.83847	4.13323	5.46244	2.4445	3.9644	4.64215	rs701884	32497962
6	32546879	1.08238	8.06961	8.57431	1.7351	5.75786	5.95101	rs35445101	32546879
6	32549501	5.37685	16.9077	21.6788	-4.60128	-8.54946	-9.73708	rs707954	32549501
6	32549501	1.63479	5.1432	6.5186	-2.27037	-4.48795	-5.12159	rs707954	32549501
6	32549531	2.74813	23.852	25.5123	3.12369	10.2333	10.5971	rs112796209	32549531
6	32549540	2.89234	14.0581	16.3602	3.22013	7.75626	8.40271	rs1059351	32549540
6	32552060	7.98571	9.74543	15.7048	5.72514	6.37775	8.2237	rs16822820	32552060
6	32552072	7.06002	15.2328	21.1143	5.35178	8.09239	9.60406	rs17879995	32552072
6	32552092	5.39577	12.5833	17.1506	4.61034	7.31311	8.61376	rs1059569	32552092
6	32552143	5.6694	21.7282	26.7952	-4.73964	-9.74863	-10.87	rs9269958	32552143
6	32552144	5.6694	21.7282	26.7952	-4.73964	-9.74863	-10.87	rs9269959	32552144
6	32557435	6.74723	19.9654	26.0134	-5.21996	-9.32759	-10.7045	rs9270299	32557435
6	32557483	5.9205	17.1283	22.4314	-4.85549	-8.60787	-9.91169	rs9270303	32557483
6	32557506	1.59917	10.815	11.5699	2.23883	6.74492	6.99293	rs707953	32557506
6	32714143	1.9541	19.1125	19.846	2.53907	9.11707	9.29841	rs2071800	32714143
6	32796751	0.668668	4.93213	5.15105	-1.24141	-4.38327	-4.4918	rs241447	32796751
6	32797809	0.84477	14.1605	13.7289	1.46484	7.7861	7.65949	rs2228396	32797809
6	32800412	0.45884	8.39808	8.01925	0.93913	5.88425	5.73824	rs1800454	32800412
6	32823948	2.36459	4.3196	6.04392	-2.85385	-4.06561	-4.9115	rs241419	32823948
6	32825090	2.0488	6.77407	8.26502	2.61445	5.23139	5.83336	rs17587	32825090
6	33036435	4.62043	9.00106	12.8167	-4.22434	-6.1098	-7.38494	rs1126769	33036435
6	33036853	4.5948	8.88853	12.6729	-4.21102	-6.06831	-7.34077	rs1042308	33036853
6	33036951	4.65876	9.03296	12.8822	-4.24417	-6.12151	-7.40498	rs2308930	33036951
6	33036999	4.67464	9.07893	12.9422	-4.25236	-6.13835	-7.4233	rs1042190	33036999
6	33037424	4.68464	9.09784	12.9703	-4.25752	-6.14527	-7.43186	rs1126542	33037424
6	33037522	4.51096	9.19355	12.9422	-4.16721	-6.18015	-7.42332	rs1042178	33037522
6	33037579	4.48659	9.16367	12.8925	-4.1544	-6.16928	-7.40815	rs2308912	33037579
6	33037580	4.5974	9.05319	12.8592	-4.21238	-6.12893	-7.39797	rs2308911	33037580
6	33048457	3.56146	14.1554	17.1275	-3.63825	-7.78461	-8.60767	rs1126504	33048457
6	33048461	3.50868	14.4575	17.3574	-3.60682	-7.8721	-8.66815	rs1126509	33048461
6	33048466	2.77994	12.3681	14.5506	-3.14519	-7.24627	-7.89885	rs1126511	33048466
6	33048467	2.77471	12.3727	14.5496	-3.14166	-7.2477	-7.89859	rs1126513	33048467
6	33048606	1.18751	5.90972	6.61602	-1.84569	-4.85057	-5.16372	rs1042133	33048606
6	33048628	1.67539	7.38011	8.55349	-2.30591	-5.4836	-5.94316	rs1042136	33048628
6	33048661	2.12187	7.5417	9.16009	-2.67141	-5.54902	-6.16798	rs1042151	33048661
6	33048663	3.96637	15.4345	18.8728	-3.87176	-8.14876	-9.05705	rs1042153	33048663
6	33048686	6.31758	18.7696	24.3534	-5.03362	-9.03108	-10.3445	rs1042169	33048686
6	33048689	5.96443	19.1813	24.4595	-4.8755	-9.13422	-10.3679	rs9277354	33048689
6	33048691	5.96443	19.1813	24.4595	-4.8755	-9.13422	-10.3679	rs9277355	33048691
6	33048694	5.88927	18.723	23.9192	-4.84122	-9.01934	-10.2483	rs9277356	33048694
6	33052736	5.8947	17.7811	22.9513	-4.84371	-8.77858	-10.0306	rs1126537	33052736
6	33052958	5.94723	17.5639	22.7786	-4.86768	-8.72214	-9.99123	rs1042335	33052958
6	33053609	1.52844	4.55356	5.70179	-2.17516	-4.18953	-4.75474	rs11551421	33053609
6	33254665	2.20147	6.85913	8.51186	2.73236	5.26747	5.92743	rs14398	33254665
6	33695951	4.35121	0.43344	0.544426	4.08255	-0.899091	1.06809	rs150896095	33695951
6	43251023	4.11512	0.00719649	1.12948	3.95444	-0.0205985	1.78525	rs199834271	43251023
6	44229540	4.67198	0.650822	0.552227	4.251	-1.21741	1.07943	rs151240229	44229540
6	109323519	0.279015	4.10677	3.87051	0.634125	3.94984	3.81763	rs2273668	109323519
7	45006406	4.19244	1.26121	3.24993	3.9968	1.92045	3.44912	rs147398930	45006406
7	92762757	6.23893	0.0737394	2.19614	4.99881	-0.196983	2.72831	rs200160724	92762757
7	149557532	5.20145	0.292851	2.56503	4.51645	0.659607	2.99744	rs200841721	149557532
7	150389751	5.62846	0.078441	2.14518	4.72051	0.208607	2.68938	rs144177217	150389751
8	2813263	4.25087	0.399953	0.618838	4.02855	-0.844929	1.17367	rs535735686	2813263
8	19231078	5.09522	0.149288	1.87422	4.46435	0.373055	2.47405	rs560624372	19231078
8	90802598	4.54342	0.163524	1.30423	4.18423	-0.403962	1.96311	rs201561176	90802598
8	95419730	4.92286	0.792953	0.418959	4.37861	-1.40144	0.875868	8:95419730_AACT_A	95419730
8	133900252	0.859285	7.23179	7.5125	1.48228	5.42289	5.53725	rs180223	133900252
8	133909974	0.83967	7.16319	7.42647	1.45868	5.3946	5.50244	rs853326	133909974
8	133920518	0.876835	10.2175	10.3321	1.50319	6.54225	6.58158	rs2069556	133920518
8	133975283	0.828742	6.87838	7.16837	1.44542	5.2756	5.39674	rs2069561	133975283
9	34622389	0.513432	4.6401	3.06145	-1.02239	4.23452	3.33013	rs3808869	34622389
9	90501383	4.1218	0.249477	0.971193	3.95812	-0.578363	1.61248	rs35256921	90501383
9	100672338	4.86823	6.51993	10.1817	4.35111	5.12217	6.52991	rs2282192	100672338
9	115336937	0.410086	4.35616	3.00202	-0.86149	4.0852	3.29184	rs536455762	115336937
9	120476361	4.27062	0.319856	2.22444	4.03923	0.708251	2.74973	rs201792813	120476361
9	127177161	2.36851	4.15379	5.80265	2.85672	3.97567	4.80145	rs4574	127177161
9	139371888	5.03127	0.484097	2.08297	4.43272	0.978105	2.64121	rs199506231	139371888
10	5435683	4.11455	0.490865	2.53152	3.95413	0.988414	2.97385	rs149030047	5435683
10	75113362	4.01171	0.236264	1.7391	3.89713	0.552784	2.36082	rs200584581	75113362
10	75397587	4.4534	0.0745404	1.86044	4.13689	-0.19897	2.46269	rs200945452	75397587
10	105198457	4.44773	0.723531	0.224353	4.13389	-1.31353	0.529368	rs200173780	105198457
10	105233099	4.28175	0.265061	0.783958	4.04524	-0.60802	1.39025	10:105233099_TA_T	105233099
10	124389863	0.330207	4.79476	4.50313	0.726533	4.31388	4.1631	rs556058757	124389863
11	613208	1.05305	6.06049	6.62806	-1.70335	-4.91898	-5.1689	rs1131665	613208
11	614318	1.03737	6.28753	6.82322	-1.68621	-5.02035	-5.25227	rs1061502	614318
11	618013	1.09769	5.78929	6.39159	-1.75152	-4.79528	-5.06617	rs7108757	618013
11	618998	0.735527	4.74568	5.02171	-1.32898	-4.28885	-4.42797	rs2740375	618998
11	6648767	0.140497	4.21739	3.97634	0.35364	4.01039	3.87735	rs148791938	6648767
11	9606816	5.39924	0.498061	2.91077	4.61201	0.999314	3.23227	rs147537355	9606816
11	65146899	5.25386	0.588926	2.81723	4.54195	1.1319	3.17022	rs185447790	65146899
11	67059611	4.42808	0.0636567	1.52293	4.12349	0.171716	2.17014	rs144569146	67059611
11	102479794	4.61203	0.91761	3.20869	4.21998	1.55105	3.42339	rs199531622	102479794
11	102495948	4.61203	0.91761	3.20869	4.21998	1.55105	3.42339	rs61751462	102495948
11	117076972	0.738352	4.04298	4.39697	-1.3326	-3.91454	-4.10696	rs45574931	117076972
11	121425939	5.48657	0.0977322	2.5373	4.65362	0.255305	2.97793	rs377222446	121425939
11	124669814	0.28074	6.44633	4.68521	-0.637323	5.09013	4.25781	rs201157039	124669814
11	126081403	4.39905	0.124594	0.899419	4.10807	-0.317854	1.52982	rs2282580	126081403
12	655811	4.14476	0.237727	0.700715	3.97073	-0.555636	1.28384	rs202031288	655811
12	4870233	0.246578	4.62711	3.32219	-0.572785	4.2278	3.49378	rs143807268	4870233
12	9833524	2.45431	8.60656	10.4998	-2.91886	-5.96315	-6.63874	rs3764022	9833524
12	9885707	1.64958	8.31891	9.35498	2.28337	5.85402	6.23857	rs71045297	9885707
12	52628947	4.30544	0.319442	2.21277	4.058	0.707516	2.74092	rs202150556	52628947
12	54793500	4.34011	0.125035	1.60624	4.07661	0.318858	2.24512	rs201031426	54793500
12	57180917	4.95564	0.0828559	1.60441	4.39504	0.219434	2.24349	rs146253468	57180917
12	111800826	0.812118	4.02886	4.48437	-1.4251	-3.90669	-4.15323	rs779454863	111800826
12	111884608	9.42421	36.8315	45.6046	6.26346	12.8083	14.2911	rs3184504	111884608
12	112037000	1.45355	6.37003	7.42969	-2.10614	-5.05671	-5.50375	rs695871	112037000
12	112375990	0.642521	4.49889	4.74672	-1.20615	-4.16087	-4.28937	rs3752630	112375990
12	112478316	0.472766	4.06735	4.08669	-0.96072	-3.92806	-3.93876	rs78983078	112478316
12	113306398	4.63178	0.0919994	1.93273	4.23022	0.241591	2.52181	rs113019698	113306398
12	113443028	5.0959	1.46334	5.2201	4.46469	2.11526	4.52554	rs191441900	113443028
12	113704093	4.98131	1.61632	5.46281	4.40786	2.25406	4.64233	rs199761073	113704093
12	122616902	0.217621	4.70945	4.47429	0.515977	4.27028	4.14791	rs78186857	122616902
12	133384514	0.0365168	4.20073	3.58517	0.101246	4.00132	3.65229	rs200628173	133384514
13	20067631	6.46562	0.0826174	2.35529	5.09854	0.218851	2.84704	13:20067631_TTGTC_T	20067631
13	38143923	4.08424	0.0184641	1.28291	3.9374	0.0521915	1.94206	rs547900157	38143923
13	43148546	0.693697	4.90112	5.15344	1.27462	4.36769	4.49297	rs138818878	43148546
13	113824779	0.112203	4.04618	3.11574	-0.289342	3.91631	3.36478	rs538052600	113824779
14	22458912	4.00085	0.0113033	1.14459	3.89107	0.0322049	1.80113	rs190006972	22458912
14	67831516	4.4136	0.0523629	1.31644	4.1158	0.142842	1.9751	rs144522814	67831516
14	81251255	4.00199	1.42788	3.48197	3.8917	2.08208	3.59082	rs327463	81251255
14	102822139	0.332763	4.11319	2.92808	-0.731016	3.95338	3.24364	rs192274526	102822139
14	106092152	0.774592	4.12618	4.4674	-1.37853	-3.96052	-4.14428	rs10137020	106092152
14	106208082	0.220231	4.28911	3.9211	0.521183	4.04921	3.84628	rs11621259	106208082
15	44089463	5.8929	0.17919	1.63766	4.84288	-0.437254	2.27289	rs754765229	44089463
15	52017300	4.97034	2.01559	6.17543	4.40239	2.58822	4.97054	rs573005994	52017300
15	69652449	4.27799	0.323548	2.41678	4.04321	0.714794	2.89182	15:69652449_TAGC_T	69652449
15	89400100	6.1095	0.0641704	1.78075	4.94102	0.173014	2.39617	rs537253113	89400100
16	3349774	4.24678	0.119011	1.48398	4.02633	-0.305077	2.13439	rs574007806	3349774
16	23080538	6.95372	0.675033	3.74267	5.30732	1.24991	3.74436	rs143157517	23080538
16	25258685	4.03732	0.972015	3.64617	3.91139	1.61341	3.68819	rs186241681	25258685
16	31926406	1.83692	4.04216	5.31629	2.44321	3.91408	4.57215	rs377521300	31926406
16	50335074	1.56366	7.5625	8.60393	2.20704	5.55739	5.96216	rs78534766	50335074
16	50707334	4.20814	0.0057559	1.21344	4.00535	-0.0165022	1.87225	rs199531677	50707334
16	56601699	4.93885	0.476443	0.948523	4.38663	-0.966381	1.58668	rs371430379	56601699
16	57601458	4.58276	0.031595	1.8604	4.20476	0.0880554	2.46266	rs754328864	57601458
16	66426083	0.17747	4.13488	3.14436	-0.433635	3.9653	3.38292	rs140200151	66426083
16	81888062	5.49947	0.295631	3.26453	4.65974	0.664681	3.45818	rs534845546	81888062
16	84031884	4.11075	0.131075	1.37441	3.95203	0.332545	2.03128	rs2292329	84031884
17	3786431	4.08888	0.484412	2.08743	3.93997	0.978588	2.64469	rs200623715	3786431
17	7751858	4.52164	2.07924	4.68809	4.17282	2.6383	4.25929	rs774395697	7751858
17	8110546	0.308279	4.45239	4.3205	0.687569	4.13636	4.0661	17:8110546_CCTT_C	8110546
17	19237487	5.13939	0.10147	1.72819	4.48608	0.264177	2.35148	rs116449635	19237487
17	40956277	4.00127	0.102281	1.08673	3.8913	-0.266092	1.73978	rs76857741	40956277
17	42152128	5.1272	0.160447	2.64599	4.4801	0.397335	3.05382	rs138557340	42152128
17	45360730	0.557125	4.80682	4.93778	1.08651	4.32001	4.3861	rs5918	45360730
17	77758091	0.666104	4.53592	2.92572	-1.23798	4.1803	3.2421	rs149210919	77758091
18	67531642	0.421549	6.11737	5.9239	0.880043	4.94455	4.85704	rs763361	67531642
19	1421157	4.46321	0.231438	2.02086	4.14207	0.543338	2.59239	rs182022415	1421157
19	4847825	4.36212	0.0262424	0.977052	4.08838	0.0735558	1.6191	rs146789635	4847825
19	9204765	0.0843675	4.90397	4.22146	0.223122	4.36912	4.0126	rs527619434	9204765
19	10463118	1.04278	6.19157	6.5897	-1.69214	-4.97773	-5.15237	rs34536443	10463118
19	14232353	4.10902	0.544782	2.31939	3.95108	1.06861	2.82062	rs75627293	14232353
19	15996791	4.60041	0.0545526	0.956477	4.21394	-0.148489	1.59576	rs138250724	15996791
19	16436376	4.07484	0.0484478	1.5123	3.9322	-0.132686	2.16043	rs3745319	16436376
19	17514611	4.24819	0.195328	1.34238	4.0271	-0.470804	2.00039	rs201005145	17514611
19	21992093	0.113012	4.10929	3.77082	0.29122	3.95123	3.7606	rs572691970	21992093
19	30199253	4.60775	0.117053	1.26423	4.21776	-0.30057	1.92347	rs544395324	30199253
19	37383115	4.10196	0.471847	2.81417	3.94718	0.959302	3.16817	rs10417532	37383115
19	42857692	1.22787	4.62013	5.58382	1.8869	4.22418	4.69956	rs556378666	42857692
19	46891948	4.1729	0.0264358	1.28651	3.98613	0.0740825	1.94563	rs775331289	46891948
19	48255821	4.49245	0.0612597	2.00358	4.15748	-0.16564	2.57868	rs202204556	48255821
19	50162909	0.750276	5.08971	5.36616	-1.34782	-4.46163	-4.59615	rs7251	50162909
19	52001337	4.16476	0.262733	1.14821	3.98169	-0.603623	1.80492	rs546280409	52001337
19	52496651	1.0037	4.26499	4.82494	1.64898	4.03619	4.32921	rs138265747	52496651
19	55098677	5.13203	0.179119	2.4815	4.48247	0.437105	2.93833	rs549778374	55098677
19	55098680	5.13203	0.179119	2.4815	4.48247	0.437105	2.93833	rs570066633	55098680
19	58089438	1.61268	4.13201	4.9996	2.25083	3.96373	4.41698	rs137973128	58089438
20	1106229	0.771844	4.58775	5.00183	1.37509	4.20736	4.41808	rs187966028	1106229
20	40161792	4.45301	0.159602	0.851891	4.13668	-0.395511	1.47341	rs146930656	40161792
21	47773051	5.23795	0.857773	3.52616	4.53422	1.48047	3.61726	rs150365416	47773051
22	21354621	4.10952	1.85473	4.75848	3.95135	2.45797	4.29539	rs201191368	21354621
22	25598661	4.16534	0.00362976	2.49959	3.982	0.0104314	2.95121	rs142996620	25598661
22	37334540	5.57554	0.287986	1.13842	4.69566	-0.650692	1.79466	rs557905082	37334540
22	37581422	0.987285	11.4156	11.3893	1.63062	6.94293	6.93437	rs229526	37581422
22	37581485	2.0309	11.2759	12.5976	2.60034	6.89734	7.31753	rs229527	37581485
